# Urine metabolomic profiles of autism and autistic traits – a twin study

**DOI:** 10.1101/2023.04.24.23289030

**Authors:** Abishek Arora, Francesca Mastropasqua, Sven Bölte, Kristiina Tammimies

## Abstract

Currently, there are no reliable biomarkers for autism diagnosis. The heterogeneity of autism and several co-occurring conditions are key challenges to establishing these. Here, we used untargeted mass spectrometry-based urine metabolomics to investigate metabolic differences for autism diagnosis and autistic traits in a well-characterized twin cohort (N=105). We identified 208 metabolites in the urine samples of the twins. No clear, significant metabolic drivers for autism diagnosis were detected when controlling for other neurodevelopmental conditions. However, we identified nominally significant changes for several metabolites. For instance, phenylpyruvate (p=0.019) and taurine (p=0.032) were elevated in the autism group, while carnitine (p=0.047) was reduced. We furthermore accounted for the shared factors, such as genetics within the twin pairs, and report additional metabolite differences. Based on the nominally significant metabolites for autism diagnosis, the arginine and proline metabolism pathway (p=0.024) was enriched. We also investigated the association between quantitative autistic traits, as measured by the Social Responsiveness Scale 2nd Edition, and metabolite differences, identifying a greater number of nominally significant metabolites and pathways. A significant positive association between indole-3-acetate and autistic traits was observed within the twin pairs (adjusted p=0.031). The utility of urine biomarkers in autism, therefore, remains unclear, with mixed findings from different study populations.

**Lay summary:** Earlier literature has suggested that there are chemical molecules (metabolites) in the urine samples of autistic individuals that could be linked with their diagnosis of autism. However, there are still mixed results and uncertainty if any of these metabolites could be used as biomarkers (chemical molecules that indicate a biological condition). In this study, we analysed urine samples of 105 twins from Sweden, of which 48 were identical or fraternal twins, and the analysed metabolite levels were compared between those twins diagnosed with autism and those without a diagnosis. Additionally, we tested if the metabolite levels were different in relation to the level of autistic behaviour. The metabolite levels were measured using mass spectrometry, allowing us to identify hundreds of chemical molecules present in a urine sample followed with testing their significance for autism diagnosis or autistic traits. No single metabolite was found to be highly associated with a diagnosis of autism. However, indole-3-acetate, a metabolite produced by the breakdown of the amino acid tryptophan, was associated with the level of autistic behaviour within the twins. Nevertheless, several metabolites showed some association with autism or the level of autistic behaviour, while revealing interesting pathways for studies in the future.
