## Supplementary material for "Urine metabolomic profiles of autism and autistic traits – a twin study": Table S1

### Sheet: A. Overall
	Table S1. GEE model for metabolites and autism diagnosis. A. Outcomes from modelling in full cohort.
	Autism Diagnosis
	Metabolites	Model A			Model B
		p value	estimate	adj. p (FDR)	p value	estimate	adj. p (FDR)
	1,3-Diphosphateglycerate	0.111291	7.27713e+06	0.62097	0.230905	2.98724e+06	0.559244
	1-Methyladenosine	0.592564	4.12812e+07	0.760733	0.32682	-4.81069e+07	0.561842
	1-Methyl-histidine	0.596151	-1.06807e+08	0.760733	0.115762	-2.40013e+08	0.546732
	2,3-Dihydroxybenzoic acid	0.961252	2.19521e+06	0.965896	0.577213	5.16453e+07	0.733229
	2,3-Diphosphoglyceric acid	0.90727	-2.05239e+06	0.938867	0.24426	5.90275e+06	0.559244
	2,3-Dihydroxybenzoate	0.127191	1.65508e+08	0.62097	0.340429	1.23638e+08	0.575684
	2-Aminooctanoic acid	0.38017	1.12033e+08	0.633898	0.650173	3.54012e+07	0.768387
	2-Hydroxy-2-methylbutanedioic acid	0.725354	1.84307e+07	0.856192	0.379756	3.66721e+07	0.602971
	2-Isopropylmalic acid	0.340548	8.33716e+07	0.62135	0.367972	1.77795e+08	0.594248
	2-Keto-isovalerate	0.560313	3.07658e+07	0.742325	0.552071	6.62843e+06	0.719237
	2-Oxo-4-methylthiobutanoate	0.0836889	1.65598e+08	0.62097	0.236357	3.78869e+07	0.559244
	2-Oxobutanoate	0.619702	3.42112e+07	0.776494	0.486045	2.45413e+07	0.678506
	3-Cresol	0.170736	2.65761e+08	0.62097	0.134577	3.60267e+07	0.546732
	3-Hydroxy-L-kynurenine	0.851727	1.57395e+07	0.91095	0.811789	-1.09038e+07	0.870372
	3-Methylphenylacetic acid	0.202426	1.50186e+08	0.62097	0.126437	3.41166e+07	0.546732
	3-Phosphoglycerate	0.294046	2.66402e+07	0.62097	0.137923	8.07732e+06	0.546732
	3-S-Methylthiopropionate	0.779974	9.2872e+06	0.891398	0.177324	3.3251e+07	0.546732
	4-Aminobutyrate	0.163263	4.08523e+08	0.62097	0.137983	2.68067e+08	0.546732
	4-Pyridoxate	0.644014	2.69064e+07	0.794151	0.174796	1.90798e+07	0.546732
	4-Pyridoxic acid	0.438447	3.71645e+07	0.643309	0.156131	1.6178e+07	0.546732
	5-Hydroxyindoleacetate	0.902633	-2.05384e+06	0.938738	0.730703	1.33417e+06	0.810488
	5-Hydroxy-L-tryptophan	0.422685	4.10603e+07	0.639402	0.609949	1.41331e+07	0.74629
	5-Methoxytryptophan	0.183743	-6.84964e+06	0.62097	0.277842	-2.56384e+06	0.559624
	6-Phospho-D-gluconate	0.424218	1.91076e+06	0.639402	0.371405	1.28136e+06	0.594248
	7,8-Dihydrofolate	0.815287	-1.02434e+06	0.902019	0.195684	1.85577e+06	0.546732
	Acadesine	0.28028	7.58502e+07	0.62097	0.17839	5.60669e+07	0.546732
	Acetoacetate	0.129522	1.75434e+08	0.62097	0.0689557	9.36033e+07	0.546732
	Acetylcarnitine	0.0908671	4.1325e+07	0.62097	0.362507	1.81243e+07	0.593713
	Acetyllysine	0.0812204	2.18299e+08	0.62097	0.0863933	1.552e+08	0.546732
	Acetylphosphate	0.0876934	9.93392e+07	0.62097	0.319956	9.8187e+07	0.561842
	Cis-aconitate	0.150177	2.98869e+08	0.62097	0.44247	4.55997e+07	0.641756
	Adenine	0.24534	-9.93809e+07	0.62097	0.161737	-1.42267e+08	0.546732
	Adenosine	0.331383	2.89456e+07	0.62097	0.212743	2.07549e+07	0.546732
	ADP-D-glucose	0.349245	3.63378e+07	0.626233	0.207209	2.18121e+07	0.546732
	Alpha-ketoglutarate	0.157604	1.22301e+08	0.62097	0.339547	6.9314e+07	0.575684
	Alanine	0.53493	1.06608e+08	0.731324	0.738235	2.95086e+07	0.812449
	Allantoate	0.559023	-9.10822e+07	0.742325	0.542286	-1.03366e+08	0.719237
	Allantoin	0.154418	-1.54662e+08	0.62097	0.166378	-1.20899e+08	0.546732
	Aminoadipic acid	0.746558	-1.90987e+07	0.867509	0.157132	9.50824e+06	0.546732
	AMP	0.228952	2.37545e+07	0.62097	0.267559	9.03635e+06	0.559624
	Anthranilate	0.694957	6.75897e+07	0.831968	0.092572	-2.04107e+08	0.546732
	Arginine	0.293037	1.36399e+08	0.62097	0.299386	3.5227e+08	0.559624
	Ascorbic acid	0.624156	-7.1873e+07	0.777392	0.550023	-9.9986e+07	0.719237
	Asparagine	0.155761	3.01403e+08	0.62097	0.697708	-2.16753e+07	0.793023
	Aspartate	0.202943	2.31082e+08	0.62097	0.415693	5.57391e+07	0.613221
	Atrolactic acid	0.335937	1.23239e+08	0.62135	0.580152	3.37641e+07	0.733229
	Betaine	0.755519	-1.31052e+07	0.868221	0.295906	1.31412e+07	0.559624
	Carbamoyl phosphate	0.448022	5.3271e+06	0.647142	0.600063	6.5652e+06	0.742935
	Carnitine	0.0474269	-1.38595e+08	0.62097	0.323176	-6.55391e+07	0.561842
	Cellobiose	0.18864	1.04934e+07	0.62097	0.148996	7.17167e+06	0.546732
	Cholesteryl sulfate	0.193228	1.30815e+07	0.62097	0.181804	7.15276e+06	0.546732
	Cholic acid	0.464004	1.31983e+08	0.654929	0.64934	7.42925e+07	0.768387
	Citraconic acid	0.217021	1.06736e+08	0.62097	0.269966	-4.51332e+07	0.559624
	Citrate	0.679523	-987852	0.821749	0.247583	-2.50613e+06	0.559244
	Citrulline	0.35697	-1.0776e+08	0.629236	0.313363	-4.93631e+07	0.561842
	CMP	0.252524	1.93424e+06	0.62097	0.318546	627718	0.561842
	Coenzyme A	0.328912	4.05215e+07	0.62097	0.409411	5.72726e+07	0.608267
	Creatine	0.06286	-6.11675e+08	0.62097	0.244038	-4.42313e+08	0.559244
	Creatinine	0.50773	3.2754e+08	0.69939	0.281104	5.73904e+08	0.559624
	Cysteine	0.352863	-1.43939e+08	0.627312	0.137774	6.6556e+07	0.546732
	Cystine	0.802601	-373115	0.899787	0.496184	-970535	0.683486
	Cytidine	0.295798	-3.49851e+06	0.62097	0.61759	1.15454e+06	0.751221
	Cytosine	0.788448	1.88974e+07	0.894704	0.692234	3.01223e+06	0.791124
	dAMP	0.185465	3.87351e+06	0.62097	0.0761852	1.7603e+06	0.546732
	dCMP	0.442275	-6.00127e+06	0.643309	0.368813	-5.05631e+06	0.594248
	Deoxyadenosine	0.199564	4.29141e+07	0.62097	0.142974	2.95709e+07	0.546732
	Deoxycholic acid	0.0476246	1.26399e+08	0.62097	0.232531	2.67266e+07	0.559244
	Deoxyinosine	0.328323	1.29862e+07	0.62097	0.181341	1.07067e+07	0.546732
	Deoxyribose 5-phosphate	0.928374	1.65533e+07	0.946578	0.231505	-1.80557e+08	0.559244
	Deoxyuridine	0.952643	1.50373e+06	0.961892	0.106413	1.12489e+06	0.546732
	D-Erythrose-4-phosphate	0.577737	4.1327e+07	0.751058	0.553259	-2.54347e+07	0.719237
	D-Glucarate	0.282038	1.42675e+07	0.62097	0.164411	1.01217e+07	0.546732
	D-Gluconate	0.650844	-2.22723e+06	0.796326	0.981038	-28603.5	0.992703
	D-Glucono-1,5-lactone-6-phosphate	0.388108	-2.28713e+06	0.633898	0.454841	303523	0.652461
	D-Glucosamine-6-phosphate	0.290877	1.59248e+08	0.62097	0.185103	1.21102e+08	0.546732
	D-Glucose 6-phosphate	0.316119	1.35536e+08	0.62097	0.185655	1.08008e+08	0.546732
	D-Glyceraldehyde 3-phosphate	0.466007	71316.2	0.654929	0.132901	453843	0.546732
	dGMP	0.307537	1.37685e+08	0.62097	0.183479	1.08571e+08	0.546732
	D-Histidine	0.289603	-1.68425e+07	0.62097	0.482623	-1.42664e+07	0.678281
	Dihydroorotate	0.150105	-1.58989e+08	0.62097	0.161582	-1.25589e+08	0.546732
	Dihydroxy-acetone-phosphate	0.266452	6.25977e+06	0.62097	0.532022	727652	0.718575
	Diiodothyronine	0.164273	1.47547e+07	0.62097	0.0493942	6.73809e+06	0.546732
	Dimethylglycine	0.842595	3.39645e+07	0.91095	0.214108	-8.48787e+07	0.546732
	DL-Pipecolic acid	0.875052	2.18334e+06	0.923913	0.791771	5.33237e+06	0.857733
	D-Methionine	0.190007	-1.18041e+07	0.62097	0.938066	618975	0.965929
	D-Ribose	0.441094	-1.05455e+08	0.643309	0.395648	-1.41037e+08	0.608267
	D-Ribose 5-phosphate	0.131794	2.36216e+08	0.62097	0.402618	1.62799e+07	0.608267
	D-Sedoheptulose-1,7-bisphosphate	0.0555247	5.19927e+06	0.62097	0.627728	273923	0.754725
	dTDP	0.252556	8.16555e+06	0.62097	0.208428	5.36143e+06	0.546732
	dTMP	0.154464	2.98511e+07	0.62097	0.248544	6.5304e+06	0.559244
	Fructose-1,6-bisphosphate	0.0548581	3.97102e+07	0.62097	0.136054	4.25093e+07	0.546732
	Fumarate	0.311889	2.16769e+07	0.62097	0.856756	-873151	0.904595
	Glucono delta-lactone	0.483791	1.30139e+08	0.670857	0.949025	8.87841e+06	0.9724
	Glucosamine	0.418104	3.86156e+07	0.639402	0.326841	7.48883e+07	0.561842
	Glucose-6-phosphate	0.089234	1.42501e+07	0.62097	0.215538	4.48351e+06	0.546732
	Glutamate	0.107097	2.1103e+08	0.62097	0.507763	5.70423e+07	0.694834
	Glutamine	0.537945	5.39169e+07	0.731324	0.266914	2.33718e+08	0.559624
	Glutathione	0.435899	8.22157e+06	0.643309	0.187979	3.00014e+06	0.546732
	Glycerophosphocholine	0.224812	9.9895e+06	0.62097	0.189569	4.44019e+06	0.546732
	Glycine	0.470083	6.57956e+07	0.656223	0.856717	-8.86425e+06	0.904595
	Glycolate	0.131613	2.97422e+07	0.62097	0.283741	2.93165e+06	0.559624
	GMP	0.745625	1.77279e+06	0.867509	0.192919	-1.92605e+06	0.546732
	Guanidoacetic acid	0.0701711	-9.38471e+07	0.62097	0.00116152	-8.33925e+07	0.120799
	Guanine	0.252936	1.0885e+08	0.62097	0.166294	7.56189e+07	0.546732
	Guanosine	0.280869	7.56175e+07	0.62097	0.254448	4.8538e+07	0.559624
	Histidine	0.274503	1.18469e+08	0.62097	0.265205	2.09678e+07	0.559624
	Histidinol	0.575725	-6.87927e+07	0.751058	0.718379	2.28293e+07	0.807691
	Homocysteic acid	0.233044	6.33292e+07	0.62097	0.199982	4.14573e+07	0.546732
	Homocysteine	0.213539	-1.85702e+08	0.62097	0.5371	-9.95399e+07	0.719237
	Homoserine	0.695973	5.19959e+07	0.831968	0.403677	1.10951e+08	0.608267
	Hydroxyisocaproic acid	0.454251	1.11455e+08	0.651615	0.583923	-4.80673e+07	0.733229
	4-Hydroxyphenylacetic acid	0.376575	1.70978e+08	0.633898	0.444293	-1.06771e+08	0.641756
	Hydroxyphenylpyruvate	0.164648	7.38136e+07	0.62097	0.140537	3.34365e+07	0.546732
	Hydroxyproline	0.362928	-1.20114e+08	0.633898	0.603841	-6.90535e+07	0.743189
	Hypoxanthine	0.253193	5.78053e+07	0.62097	0.0187553	1.36125e+08	0.546732
	IDP	0.92192	2.09461e+06	0.944628	0.983158	-482323	0.992703
	Imidazoleacetic acid	0.400643	-8.12487e+07	0.633898	0.690164	-4.62506e+07	0.791124
	IMP	0.888761	182727	0.928956	0.732556	292053	0.810488
	Indican	0.752544	-1.99518e+07	0.868221	0.283325	1.06953e+08	0.559624
	indole	0.105642	-8.44196e+07	0.62097	0.000934369	-8.13515e+07	0.120799
	Indole-3-acetate	0.422242	-1.04316e+07	0.639402	0.665803	-8.5736e+06	0.777934
	Indole-3-carboxylic acid	0.435773	3.08432e+07	0.643309	0.388917	9.53672e+06	0.608267
	Indoleacrylic acid	0.392709	1.18396e+08	0.633898	0.278868	1.05411e+08	0.559624
	Inosine	0.206422	5.04443e+07	0.62097	0.181354	2.98089e+07	0.546732
	Isocitrate	0.236732	-1.41798e+07	0.62097	0.0572942	-1.82679e+07	0.546732
	Kynurenic acid	0.602336	1.8474e+07	0.763938	0.00278221	1.06779e+08	0.1929
	Kynurenine	0.401565	7.80569e+07	0.633898	0.360402	5.10179e+07	0.593713
	Lactate	0.365927	3.65319e+06	0.633898	0.132588	2.95469e+06	0.546732
	L-Argininosuccinate	0.418044	-1.54322e+07	0.639402	0.0314807	-4.52601e+07	0.546732
	isoleucine	0.888145	2.70198e+07	0.928956	0.392913	-9.98381e+07	0.608267
	L-Kynurenine	0.201992	1.41761e+08	0.62097	0.62161	2.89703e+07	0.751715
	Lysine	0.395748	1.11254e+08	0.633898	0.655418	1.31907e+07	0.770209
	Malate	0.0974961	1.29587e+07	0.62097	0.152978	5.87925e+06	0.546732
	Melatonin	0.704755	6.35971e+07	0.837652	0.407228	1.9501e+08	0.608267
	Methionine	0.913989	-7.06392e+06	0.941137	0.172222	4.35095e+07	0.546732
	Methionine sulfoxide	0.208544	3.19233e+08	0.62097	0.178863	2.02928e+08	0.546732
	Methylcysteine	0.173142	-2.03796e+08	0.62097	0.476272	-1.14825e+08	0.678281
	Methylmalonic acid	0.139113	3.06531e+08	0.62097	0.958982	4.63845e+06	0.977786
	Methylnicotinamide	0.583672	4.86967e+07	0.754061	0.403194	1.77622e+08	0.608267
	Myo-inositol	0.158098	1.50776e+08	0.62097	0.0467687	1.31323e+08	0.546732
	N-Acetyl-glucosamine	0.728587	5.30902e+06	0.856192	0.35454	6.68772e+06	0.589954
	N-Acetyl-glutamate	0.210506	3.55735e+08	0.62097	0.070462	3.24235e+07	0.546732
	N(2)-Acetylglutamine	0.204903	8.07025e+07	0.62097	0.243431	8.20866e+07	0.559244
	N-Acetyl-L-alanine	0.556801	-7.92141e+07	0.742325	0.726717	-4.62798e+07	0.810488
	N-Acetyl-L-ornithine	0.171869	2.07157e+08	0.62097	0.193888	2.11511e+08	0.546732
	N-Acetylputrescine	0.461556	1.69008e+07	0.654929	0.173083	2.88202e+07	0.546732
	NAD+	0.324847	1.42868e+07	0.62097	0.912317	392049	0.94881
	N-Carbamoyl-L-aspartate	0.559218	-9.1208e+07	0.742325	0.545648	-1.02611e+08	0.719237
	NG,NG-Dimethyl-L-arginine	0.324316	1.68223e+08	0.62097	0.090148	3.41904e+08	0.546732
	Nicotinamide	0.0720519	4.69518e+07	0.62097	0.116091	1.4686e+07	0.546732
	Nicotinamide ribotide	0.114972	5.61921e+06	0.62097	0.287052	1.31205e+06	0.559624
	Nicotinate	0.148731	2.41621e+08	0.62097	0.900548	-6.79716e+06	0.941276
	O-Acetyl-L-serine	0.0897432	4.26748e+08	0.62097	0.200963	2.18064e+08	0.546732
	Octoluse 8-phosphate	0.097082	3.62824e+06	0.62097	0.155899	1.51061e+06	0.546732
	D-Glycero-D-altro-octulose-1,8-bisphosphate	0.347953	1.4233e+07	0.626233	0.207289	1.03345e+07	0.546732
	Ornithine	0.340341	2.28713e+08	0.62135	0.105988	2.07734e+08	0.546732
	Orotate	0.0423975	3.22094e+08	0.62097	0.289341	5.28503e+07	0.559624
	P-Aminobenzoate	0.855668	3.48125e+07	0.91095	0.0796656	-2.39563e+08	0.546732
	Pantothenate	0.105449	-1.80592e+08	0.62097	0.322618	-5.10816e+07	0.561842
	Phenylalanine	0.565121	8.78739e+07	0.743956	0.124808	1.93531e+08	0.546732
	Phenyllactic acid	0.791469	3.75124e+07	0.894704	0.937373	6.42177e+06	0.965929
	Phenylpropiolic acid	0.299593	2.12749e+07	0.62097	0.309872	1.68582e+07	0.561842
	Phenylpyruvate	0.0184991	7.23891e+07	0.62097	0.0616555	4.11611e+07	0.546732
	Phosphoenolpyruvate	0.824326	-6.94316e+06	0.907195	0.302111	1.35687e+07	0.559624
	Phosphorylcholine	0.130921	2.97041e+08	0.62097	0.99632	-332985	0.996438
	P-Hydroxybenzoate	0.829787	-1.41504e+07	0.908399	0.847467	7.04341e+06	0.903965
	Prephenate	0.385593	1.20363e+07	0.633898	0.304026	9.73223e+06	0.559624
	Proline	0.257693	2.10284e+08	0.62097	0.669472	-4.95838e+07	0.777934
	Purine	0.0693552	4.40742e+07	0.62097	0.209376	2.48341e+07	0.546732
	Pyridoxamine	0.421848	-1.45823e+07	0.639402	0.585173	-1.15144e+07	0.733229
	Pyridoxine	0.147912	2.68232e+08	0.62097	0.195691	1.01519e+08	0.546732
	Pyroglutamic acid	0.0900906	2.78893e+08	0.62097	0.0522633	1.04064e+08	0.546732
	Pyruvate	0.952495	6.07413e+06	0.961892	0.559831	-5.33686e+07	0.72326
	Quinolinate	0.858395	9.12663e+06	0.91095	0.494549	2.83453e+07	0.683486
	Quinoline	0.384579	3.08874e+07	0.633898	0.396459	2.46254e+07	0.608267
	Ribose-phosphate	0.232734	1.96061e+06	0.62097	0.482253	1.38301e+06	0.678281
	S-Adenosyl-L-homoCysteine	0.314198	1.57907e+08	0.62097	0.18877	1.2459e+08	0.546732
	S-Adenosyl-L-methioninamine	0.611003	1.57757e+06	0.770234	0.440778	1.28359e+06	0.641756
	S-Adenosyl-L-methionine	0.163225	6.01473e+06	0.62097	0.996438	4661.22	0.996438
	Sarcosine	0.38087	9.01595e+07	0.633898	0.783289	1.25074e+07	0.853006
	Sedoheptulose 1,7-bisphosphate	0.325106	1.63113e+07	0.62097	0.186046	1.31334e+07	0.546732
	Serine	0.136658	2.60311e+08	0.62097	0.144221	1.51822e+08	0.546732
	Serotonin	0.13312	1.83078e+08	0.62097	0.690151	2.26395e+07	0.791124
	Shikimate	0.668166	7.06675e+07	0.81274	0.869045	1.96152e+06	0.912936
	Shikimate-3-phosphate	0.0880373	6.04777e+07	0.62097	0.599157	6.62133e+06	0.742935
	5'-S-Methyl-5'-thioadenosine	0.806397	4.65667e+06	0.899787	0.11316	1.8246e+07	0.546732
	sn-Glycerol-3-phosphate	0.270489	-1.64175e+08	0.62097	0.165306	-1.86277e+08	0.546732
	S-Ribosyl-L-homocysteine	0.37224	2.62997e+06	0.633898	0.194622	3.50861e+06	0.546732
	Succinate	0.244056	2.57875e+08	0.62097	0.756364	-3.44254e+07	0.828019
	Sucrose	0.0787608	2.10173e+08	0.62097	0.346457	2.63871e+07	0.581153
	Taurine	0.0322162	1.31563e+08	0.62097	0.248106	9.28815e+07	0.559244
	Thiamine	0.212931	7.73116e+07	0.62097	0.301116	2.88979e+07	0.559624
	Threonine	0.326503	1.13619e+08	0.62097	0.250047	1.44334e+08	0.559244
	Thymidine	0.0729022	7.53009e+06	0.62097	0.301163	1.66493e+06	0.559624
	Thymine	0.224692	1.41521e+08	0.62097	0.633866	-6.19147e+06	0.757725
	Trans,trans-Farnesyl diphosphate	0.260173	5.54598e+07	0.62097	0.183631	3.97136e+07	0.546732
	Trehalose	0.402282	6.17259e+06	0.633898	0.718158	2.41745e+06	0.807691
	Trehalose-6-Phosphate	0.0627044	5.23759e+06	0.62097	0.0484398	4.37239e+06	0.546732
	Tryptophan	0.850306	-2.10643e+07	0.91095	0.795878	-2.22042e+07	0.857733
	Tyrosine	0.297088	1.03614e+08	0.62097	0.297352	1.19649e+08	0.559624
	Uracil	0.214415	9.6219e+07	0.62097	0.515183	1.98151e+07	0.700379
	Uric acid	0.645248	-6.09839e+07	0.794151	0.119218	-1.03445e+08	0.546732
	Uridine	0.989155	1.62546e+06	0.989155	0.568046	-7.36395e+07	0.729343
	Valine	0.808943	-1.03155e+07	0.899787	0.0787015	3.05139e+07	0.546732
	Xanthine	0.113996	1.32887e+08	0.62097	0.0656931	7.21611e+07	0.546732
	Xanthosine	0.84721	1.51265e+06	0.91095	0.287478	-8.10823e+06	0.559624
	Xanthosine-5-phosphate	0.298124	8.77046e+06	0.62097	0.179805	6.94039e+06	0.546732
	Xanthurenic acid	0.303926	2.163e+08	0.62097	0.174686	1.73867e+08	0.546732

### Sheet: B. MZ Twins
	Table S1. GEE model for metabolites and autism diagnosis. B. Outcomes from modelling in monozygotic twins subsetted from full cohort.
	Autism Diagnosis - Mozygotic Twins
	Metabolites	Model A			Model B
		p value	estimate	adj. p (FDR)	p value	estimate	adj. p (FDR)
	1,3-Diphosphateglycerate	0.181641	1.09381e+07	0.499759	0.583681	-28127.2	0.766841
	1-Methyladenosine	0.433013	3.64279e+07	0.626688	0.10628	-2.81348e+07	0.539398
	1-Methyl-histidine	0.56794	1.47234e+08	0.724733	0.18198	-3.07165e+07	0.549016
	2,3-Dihydroxybenzoic acid	0.718953	-1.15315e+07	0.840124	0.425346	-947531	0.719245
	2,3-Diphosphoglyceric acid	0.188859	2.11427e+07	0.499759	0.0893669	-56647.2	0.539398
	2,3-Dihydroxybenzoate	0.0139355	2.08588e+08	0.455877	0.42878	3.45233e+06	0.719245
	2-Aminooctanoic acid	0.812796	2.96616e+07	0.913847	0.343462	7.98921e+07	0.673926
	2-Hydroxy-2-methylbutanedioic acid	0.125459	9.04993e+07	0.499759	0.497752	1.46838e+07	0.739517
	2-Isopropylmalic acid	0.138804	7.00304e+07	0.499759	0.892039	121524	0.946654
	2-Keto-isovalerate	0.216242	1.10821e+08	0.499759	0.53061	-241672	0.759357
	2-Oxo-4-methylthiobutanoate	0.00713758	2.1841e+08	0.455877	0.880264	-214074	0.938948
	2-Oxobutanoate	0.354511	7.76992e+07	0.559136	0.13585	-1.47531e+06	0.539398
	3-Cresol	0.488794	1.1307e+08	0.65593	0.464745	-3.17257e+06	0.724521
	3-Hydroxy-L-kynurenine	0.152994	1.34367e+08	0.499759	0.622365	-259791	0.77983
	3-Methylphenylacetic acid	0.227254	2.05503e+08	0.508267	0.476074	4.11308e+06	0.72562
	3-Phosphoglycerate	0.15379	6.26312e+07	0.499759	0.359432	293098	0.673926
	3-S-Methylthiopropionate	0.364468	2.43505e+07	0.562944	0.267229	2.53596e+07	0.604169
	4-Aminobutyrate	0.986354	-5.57051e+06	0.991627	0.321983	4.34931e+06	0.669724
	4-Pyridoxate	0.109725	1.07312e+08	0.499759	0.00276711	3.98912e+07	0.287779
	4-Pyridoxic acid	0.472528	5.21715e+07	0.653418	0.51918	5.59509e+06	0.752256
	5-Hydroxyindoleacetate	0.297507	1.49527e+07	0.557178	0.953003	334774	0.976476
	5-Hydroxy-L-tryptophan	0.485352	5.58939e+07	0.65554	0.428012	-2.1905e+07	0.719245
	5-Methoxytryptophan	0.830271	-695412	0.92351	0.142012	-5.56713e+06	0.539398
	6-Phospho-D-gluconate	0.917929	107164	0.984171	0.291369	-1.28597e+06	0.618415
	7,8-Dihydrofolate	0.436874	-884461	0.626688	0.7363	-635628	0.841485
	Acadesine	0.328181	2.96572e+07	0.557178	0.330165	-2.93072e+06	0.673926
	Acetoacetate	0.10332	1.37597e+08	0.499759	0.112308	-3.68651e+06	0.539398
	Acetylcarnitine	0.146044	2.41662e+07	0.499759	0.565586	1.53128e+07	0.766841
	Acetyllysine	0.317472	4.69523e+07	0.557178	0.211539	3.07164e+07	0.550004
	Acetylphosphate	0.112185	1.25114e+08	0.499759	0.414311	-6.03964e+06	0.719245
	Cis-aconitate	0.171789	5.21305e+08	0.499759	0.581985	1.23845e+06	0.766841
	Adenine	0.223068	-9.97895e+07	0.508267	0.421601	-733254	0.719245
	Adenosine	0.903162	-1.21055e+06	0.973356	0.306233	-5.1049e+06	0.643399
	ADP-D-glucose	0.459615	-1.14529e+07	0.649432	0.511531	-3.42462e+06	0.749284
	Alpha-ketoglutarate	0.21159	1.84113e+08	0.499759	0.266201	-2.46795e+06	0.604169
	Alanine	0.0288617	2.37161e+08	0.455877	0.631711	-1.46937e+06	0.785988
	Allantoate	0.372784	9.19287e+07	0.562944	0.42698	2.7102e+06	0.719245
	Allantoin	0.329485	-1.03164e+08	0.557178	0.289397	-4.62567e+06	0.618415
	Aminoadipic acid	0.5374	-1.10364e+08	0.706612	0.443981	7.42171e+06	0.724521
	AMP	0.107745	-1.08961e+07	0.499759	0.411975	-4.94323e+06	0.719245
	Anthranilate	0.565131	8.5115e+07	0.724733	0.362883	-1.42656e+07	0.673926
	Arginine	0.0844719	8.63967e+07	0.499759	0.468293	5.18541e+06	0.724521
	Ascorbic acid	0.386597	8.82777e+07	0.574372	0.367619	-1.05063e+06	0.676496
	Asparagine	0.0249722	3.45392e+08	0.455877	0.770205	650347	0.86596
	Aspartate	0.349723	1.39938e+08	0.559136	0.151271	-9.57382e+07	0.539398
	Atrolactic acid	0.195597	1.26298e+08	0.499759	0.453153	1.26479e+07	0.724521
	Betaine	0.353285	-1.16734e+08	0.559136	0.131264	-2.07532e+07	0.539398
	Carbamoyl phosphate	0.280705	1.28556e+07	0.544935	0.58795	1.43447e+07	0.766841
	Carnitine	0.100564	-1.93111e+08	0.499759	0.871454	1.1975e+07	0.937429
	Cellobiose	0.882325	-136919	0.955852	0.68509	258779	0.814279
	Cholesteryl sulfate	0.202729	2.57059e+06	0.499759	0.590031	-156968	0.766841
	Cholic acid	0.120806	2.88365e+08	0.499759	0.182253	-2.86707e+06	0.549016
	Citraconic acid	0.0536325	2.22998e+08	0.499759	0.222933	-2.30154e+06	0.558676
	Citrate	0.821753	-708402	0.91895	0.570708	-1.20087e+06	0.766841
	Citrulline	0.185449	3.26989e+07	0.499759	0.670348	2.59444e+06	0.805968
	CMP	0.321804	2.47394e+06	0.557178	0.470242	61952.6	0.724521
	Coenzyme A	0.796819	-7.05806e+06	0.905674	0.0625805	-3.42145e+07	0.539398
	Creatine	0.00147589	-1.27345e+09	0.306984	0.358907	-7.10451e+08	0.673926
	Creatinine	0.9345	5.22854e+07	0.991107	0.682822	2.25927e+08	0.814279
	Cysteine	0.152915	-2.81513e+08	0.499759	0.520792	1.28196e+07	0.752256
	Cystine	0.638711	423765	0.781482	0.870375	-280857	0.937429
	Cytidine	0.144657	-5.33826e+06	0.499759	0.360235	2.30084e+06	0.673926
	Cytosine	0.190995	9.62956e+07	0.499759	0.82655	-2.82166e+06	0.909642
	dAMP	0.256799	2.43649e+06	0.544935	0.933871	7074.89	0.968613
	dCMP	0.326071	-1.0464e+07	0.557178	0.425998	2.53088e+06	0.719245
	Deoxyadenosine	0.024965	1.05443e+07	0.455877	0.276233	907319	0.61224
	Deoxycholic acid	0.0290239	1.78804e+08	0.455877	0.536661	-1.02191e+06	0.759357
	Deoxyinosine	0.020274	-2.05154e+06	0.455877	0.138032	-1.66872e+06	0.539398
	Deoxyribose 5-phosphate	0.238737	1.47721e+08	0.522707	0.24735	-1.95803e+06	0.591364
	Deoxyuridine	0.317163	3.66155e+07	0.557178	0.453298	409238	0.724521
	D-Erythrose-4-phosphate	0.214773	1.14682e+08	0.499759	0.000805358	-2.26777e+06	0.167515
	D-Glucarate	0.274319	-7.74969e+06	0.544935	0.604441	-3.42999e+06	0.771311
	D-Gluconate	0.573383	-6.33931e+06	0.727217	0.25717	1.75942e+06	0.601026
	D-Glucono-1,5-lactone-6-phosphate	0.381146	-6.29384e+06	0.570348	0.0865338	472871	0.539398
	D-Glucosamine-6-phosphate	0.10698	1.12976e+07	0.499759	0.206501	-701407	0.550004
	D-Glucose 6-phosphate	0.160226	-4.23654e+06	0.499759	0.469743	-2.90294e+06	0.724521
	D-Glyceraldehyde 3-phosphate	0.527601	142715	0.698988	0.0800466	926157	0.539398
	dGMP	0.590543	1.17513e+06	0.735527	0.585297	1.41151e+06	0.766841
	D-Histidine	0.772732	-1.68024e+06	0.888001	0.0139046	-1.69277e+07	0.539398
	Dihydroorotate	0.324254	-1.01062e+08	0.557178	0.17173	-1.10066e+06	0.549016
	Dihydroxy-acetone-phosphate	0.648288	2.02336e+06	0.788561	0.713657	-627327	0.833936
	Diiodothyronine	0.513689	6.08302e+06	0.684918	0.719426	1.44354e+06	0.835981
	Dimethylglycine	0.435016	1.2747e+08	0.626688	0.847605	997549	0.927905
	DL-Pipecolic acid	0.0839121	-1.37984e+07	0.499759	0.0403457	-2.11375e+07	0.539398
	D-Methionine	0.14237	-2.26682e+07	0.499759	0.575295	6.9911e+06	0.766841
	D-Ribose	0.0582258	2.66116e+07	0.499759	0.0855792	2.6102e+07	0.539398
	D-Ribose 5-phosphate	0.0167517	2.95549e+08	0.455877	0.349051	1.3198e+06	0.673926
	D-Sedoheptulose-1,7-bisphosphate	0.0472421	7.24383e+06	0.499759	0.213225	420590	0.550004
	dTDP	0.976473	49721.8	0.991627	0.22697	-173558	0.561567
	dTMP	0.346584	1.60519e+07	0.559136	0.0533246	-142081	0.539398
	Fructose-1,6-bisphosphate	0.158476	2.32179e+07	0.499759	0.506712	-155564	0.747491
	Fumarate	0.676962	8.91127e+06	0.80659	0.990177	5832.37	0.99496
	Glucono delta-lactone	0.986631	3.94405e+06	0.991627	0.0288196	-3.02209e+08	0.539398
	Glucosamine	0.150732	1.21823e+07	0.499759	0.593564	1.50345e+06	0.766841
	Glucose-6-phosphate	0.184071	1.09353e+07	0.499759	0.0323675	-751054	0.539398
	Glutamate	0.0717999	4.00876e+08	0.499759	0.13052	-3.03682e+06	0.539398
	Glutamine	0.856242	2.01409e+06	0.942319	0.00797082	9.85532e+06	0.539398
	Glutathione	0.202379	2.16862e+07	0.499759	0.260533	-838939	0.60212
	Glycerophosphocholine	0.184982	1.65488e+07	0.499759	0.156839	-2.20977e+06	0.539398
	Glycine	0.0836209	1.75137e+08	0.499759	0.663334	-231872	0.802171
	Glycolate	0.0831978	2.82233e+07	0.499759	0.163094	-870117	0.542634
	GMP	0.845436	-1.73317e+06	0.935376	0.0833906	-1.26411e+06	0.539398
	Guanidoacetic acid	0.13644	-1.87468e+08	0.499759	0.141256	-4.49565e+07	0.539398
	Guanine	0.764471	1.15858e+07	0.885023	0.192684	-5.92504e+06	0.549016
	Guanosine	0.157605	1.961e+07	0.499759	0.206479	-6.10074e+06	0.550004
	Histidine	0.372292	1.41211e+08	0.562944	0.448947	-1.07564e+07	0.724521
	Histidinol	0.54015	2.56435e+07	0.706612	0.796172	-4.19682e+06	0.890342
	Homocysteic acid	0.685871	8.03126e+06	0.810575	0.0461462	-9.22881e+06	0.539398
	Homocysteine	0.372051	-2.01368e+08	0.562944	0.0369432	7.13906e+07	0.539398
	Homoserine	0.275889	1.43908e+08	0.544935	0.0373917	-3.63708e+07	0.539398
	Hydroxyisocaproic acid	0.165018	3.25289e+08	0.499759	0.0316402	-1.858e+06	0.539398
	4-Hydroxyphenylacetic acid	0.0823866	2.49436e+08	0.499759	0.713156	1.09481e+07	0.833936
	Hydroxyphenylpyruvate	0.231102	8.81025e+07	0.511375	0.216828	3.02537e+07	0.550004
	Hydroxyproline	0.295098	-2.12388e+08	0.557178	0.0325751	-4.28409e+07	0.539398
	Hypoxanthine	0.987983	-1.04074e+06	0.991627	0.0286695	8.40649e+07	0.539398
	IDP	0.129224	-4.05071e+07	0.499759	0.188605	-2.71134e+07	0.549016
	Imidazoleacetic acid	0.462096	2.93278e+07	0.649432	0.0882073	1.08388e+08	0.539398
	IMP	0.586236	-1.42906e+06	0.734561	0.370772	-1.7716e+06	0.676496
	Indican	0.978577	949606	0.991627	0.120589	-1.51379e+06	0.539398
	indole	0.208529	-1.63792e+08	0.499759	0.156404	-3.75973e+07	0.539398
	Indole-3-acetate	0.678099	-9.81275e+06	0.80659	0.612237	1.61671e+07	0.776495
	Indole-3-carboxylic acid	0.578983	1.99106e+07	0.729869	0.144776	8.34934e+06	0.539398
	Indoleacrylic acid	0.971586	8.71412e+06	0.991627	0.753281	4.50617e+07	0.856188
	Inosine	0.302536	1.66943e+07	0.557178	0.6476	-1.78541e+06	0.792358
	Isocitrate	0.323094	-1.41993e+07	0.557178	0.734058	-754574	0.841485
	Kynurenic acid	0.796687	-1.28625e+07	0.905674	0.354076	5.39588e+07	0.673926
	Kynurenine	0.111276	1.43014e+08	0.499759	0.0544459	9.59811e+06	0.539398
	Lactate	0.466099	594033	0.650661	0.926589	4133.01	0.968613
	L-Argininosuccinate	0.988996	417256	0.991627	0.210898	-4.00492e+07	0.550004
	isoleucine	0.807219	3.99364e+07	0.912509	0.058707	9.289e+07	0.539398
	L-Kynurenine	0.309894	1.34597e+08	0.557178	0.0425896	-5.41547e+07	0.539398
	Lysine	0.654041	6.09249e+07	0.790933	0.11533	1.38766e+06	0.539398
	Malate	0.264715	2.1709e+06	0.544935	0.0695525	-1.86719e+06	0.539398
	Melatonin	0.948119	-9.59824e+06	0.991627	0.137493	-1.16346e+07	0.539398
	Methionine	0.300885	1.10412e+07	0.557178	0.118341	1.64043e+07	0.539398
	Methionine sulfoxide	0.0528058	1.1744e+08	0.499759	0.125787	2.3292e+06	0.539398
	Methylcysteine	0.272554	-2.47806e+08	0.544935	0.563997	2.62303e+07	0.766841
	Methylmalonic acid	0.0305919	3.32786e+08	0.455877	0.276686	1.89444e+06	0.61224
	Methylnicotinamide	0.991627	487080	0.991627	0.190483	913531	0.549016
	Myo-inositol	0.603128	5.00957e+07	0.746729	0.928706	-2.59952e+06	0.968613
	N-Acetyl-glucosamine	0.87555	4.5101e+06	0.953478	0.634837	1.00918e+07	0.785988
	N-Acetyl-glutamate	0.189143	6.75511e+08	0.499759	0.118274	-3.15785e+06	0.539398
	N(2)-Acetylglutamine	0.186862	1.10134e+08	0.499759	0.853998	795505	0.930008
	N-Acetyl-L-alanine	0.453356	-1.57648e+08	0.645877	0.0724956	-3.35542e+07	0.539398
	N-Acetyl-L-ornithine	0.212784	3.17455e+08	0.499759	0.952582	-119944	0.976476
	N-Acetylputrescine	0.282669	4.34295e+07	0.544935	0.23467	4.46107e+07	0.567574
	NAD+	0.196986	3.18819e+07	0.499759	0.117317	1.26882e+06	0.539398
	N-Carbamoyl-L-aspartate	0.372412	9.19282e+07	0.562944	0.215128	4.25364e+06	0.550004
	NG,NG-Dimethyl-L-arginine	0.678622	2.03121e+07	0.80659	0.107929	5.81298e+07	0.539398
	Nicotinamide	0.097191	4.78099e+07	0.499759	0.563117	1.92809e+06	0.766841
	Nicotinamide ribotide	0.244128	3.00726e+06	0.527437	0.147034	-716432	0.539398
	Nicotinate	0.142189	2.0361e+08	0.499759	0.987164	-47584	0.99496
	O-Acetyl-L-serine	0.138481	6.51561e+08	0.499759	0.153151	-913099	0.539398
	Octoluse 8-phosphate	0.149415	3.61403e+06	0.499759	0.815126	-189892	0.906664
	D-Glycero-D-altro-octulose-1,8-bisphosphate	0.373492	-1.23949e+06	0.562944	0.0669438	-1.39221e+06	0.539398
	Ornithine	0.199294	9.0758e+07	0.499759	0.984954	47795.4	0.99496
	Orotate	0.0299366	3.61956e+08	0.455877	0.451983	-2.46922e+06	0.724521
	P-Aminobenzoate	0.628413	7.20096e+07	0.773431	0.229486	-1.71468e+07	0.561567
	Pantothenate	0.121345	-2.74763e+08	0.499759	0.164355	-1.45171e+08	0.542634
	Phenylalanine	0.43513	1.52726e+08	0.626688	0.556215	1.31299e+08	0.766841
	Phenyllactic acid	0.566356	-7.24137e+07	0.724733	0.129375	-1.01104e+08	0.539398
	Phenylpropiolic acid	0.324987	-1.26117e+07	0.557178	0.597998	-4.01118e+06	0.7678
	Phenylpyruvate	0.185003	4.57995e+07	0.499759	0.113327	9.78526e+06	0.539398
	Phosphoenolpyruvate	0.966968	-1.50015e+06	0.991627	0.456355	-484290	0.724521
	Phosphorylcholine	0.198549	2.07342e+08	0.499759	0.0824793	-4.99767e+06	0.539398
	P-Hydroxybenzoate	0.348578	3.00239e+07	0.559136	0.823772	-3.09305e+06	0.909642
	Prephenate	0.275747	-5.866e+06	0.544935	0.204223	-7.18969e+06	0.550004
	Proline	0.083557	3.39902e+08	0.499759	0.021957	3.41569e+07	0.539398
	Purine	0.0455864	6.89019e+07	0.499759	0.0175185	3.49957e+06	0.539398
	Pyridoxamine	0.282947	-1.1184e+07	0.544935	0.617668	-6.77216e+06	0.778636
	Pyridoxine	0.419688	2.02271e+08	0.619114	0.477933	-5.74112e+06	0.72562
	Pyroglutamic acid	0.0724159	5.00743e+08	0.499759	0.482566	3.61537e+07	0.72686
	Pyruvate	0.267846	9.17073e+07	0.544935	0.0877412	-1.44848e+06	0.539398
	Quinolinate	0.474356	-4.15628e+07	0.653418	0.988121	39920.4	0.99496
	Quinoline	0.354836	-3.27073e+07	0.559136	0.332318	-3.23187e+07	0.673926
	Ribose-phosphate	0.485188	1.93016e+06	0.65554	0.360048	-1.07617e+06	0.673926
	S-Adenosyl-L-homoCysteine	0.0986101	-1.76489e+06	0.499759	0.146812	-1.24014e+06	0.539398
	S-Adenosyl-L-methioninamine	0.765885	-412201	0.885023	0.250676	-188627	0.592507
	S-Adenosyl-L-methionine	0.245968	3.97311e+06	0.527437	0.0928319	-1.4457e+06	0.539398
	Sarcosine	0.0328758	1.49274e+08	0.455877	0.124265	-5.27755e+06	0.539398
	Sedoheptulose 1,7-bisphosphate	0.177116	-744737	0.499759	0.72526	-23075.3	0.838078
	Serine	0.0658885	1.48129e+08	0.499759	0.452467	150473	0.724521
	Serotonin	0.0698167	3.24328e+08	0.499759	0.281873	-2.83428e+06	0.615394
	Shikimate	0.33509	1.18152e+08	0.559136	0.284028	-914628	0.615394
	Shikimate-3-phosphate	0.0876195	6.09984e+07	0.499759	0.709094	-63602.7	0.833936
	5'-S-Methyl-5'-thioadenosine	0.145271	-1.79546e+07	0.499759	0.395089	6.92587e+06	0.708435
	sn-Glycerol-3-phosphate	0.3526	-1.76799e+08	0.559136	0.936015	-26818.6	0.968613
	S-Ribosyl-L-homocysteine	0.938692	303224	0.991107	0.189056	-341105	0.549016
	Succinate	0.0313742	3.31197e+08	0.455877	0.189149	2.26613e+06	0.549016
	Sucrose	0.0173092	2.59933e+08	0.455877	0.216708	-1.14985e+06	0.550004
	Taurine	0.0237902	1.66623e+08	0.455877	0.653665	-369089	0.795102
	Thiamine	0.551987	-3.24991e+07	0.717583	0.874333	5.78523e+06	0.937429
	Threonine	0.136516	2.03847e+08	0.499759	0.178997	3.91263e+06	0.549016
	Thymidine	0.17218	8.96181e+06	0.499759	0.998862	-1659.74	0.998862
	Thymine	0.167602	2.8602e+08	0.499759	0.556481	1.25455e+06	0.766841
	Trans,trans-Farnesyl diphosphate	0.0679843	8.26487e+06	0.499759	0.158189	-347070	0.539398
	Trehalose	0.860984	-149730	0.942551	0.182601	-1.23184e+06	0.549016
	Trehalose-6-Phosphate	0.194395	4.15726e+06	0.499759	0.336445	3.54683e+06	0.673926
	Tryptophan	0.210159	-2.07985e+08	0.499759	0.585194	-1.10934e+08	0.766841
	Tyrosine	0.937416	9.90001e+06	0.991107	0.536159	-3.98396e+07	0.759357
	Uracil	0.22669	8.516e+07	0.508267	0.13755	4.09894e+06	0.539398
	Uric acid	0.701195	-6.69042e+07	0.824004	0.376093	-4.59794e+07	0.680239
	Uridine	0.259551	7.48004e+07	0.544935	0.646301	4.10458e+06	0.792358
	Valine	0.308626	-1.28056e+08	0.557178	0.763521	-7.12028e+06	0.86311
	Xanthine	0.35307	8.85332e+07	0.559136	0.0146236	4.2015e+07	0.539398
	Xanthosine	0.207857	9.96514e+06	0.499759	0.902878	-186580	0.953293
	Xanthosine-5-phosphate	0.482453	395946	0.65554	0.485738	-39915.1	0.72686
	Xanthurenic acid	0.955399	367947	0.991627	0.356286	-2.43512e+06	0.673926

### Sheet: C. DZ Twins
	Table S1. GEE model for metabolites and autism diagnosis. C. Outcomes from modelling in dizygotic twins subsetted from full cohort.
	Autism Diagnosis - Dizygotic Twins
	Metabolites	Model A			Model B
		p value	estimate	adj. p (FDR)	p value	estimate	adj. p (FDR)
	1,3-Diphosphateglycerate	0.214192	3.17295e+06	0.863556	0.186809	6.28254e+06	0.591878
	1-Methyladenosine	0.841732	2.48822e+07	0.941292	0.437047	-1.7348e+08	0.653998
	1-Methyl-histidine	0.528612	-1.91418e+08	0.865514	0.27414	-7.07332e+08	0.591878
	2,3-Dihydroxybenzoic acid	0.72394	2.91456e+07	0.897471	0.851755	3.85935e+07	0.903903
	2,3-Diphosphoglyceric acid	0.418559	-2.66982e+07	0.863556	0.204638	1.25541e+07	0.591878
	2,3-Dihydroxybenzoate	0.937443	1.12839e+07	0.977941	0.36856	2.16816e+08	0.60624
	2-Aminooctanoic acid	0.610591	4.97502e+07	0.87023	0.775834	-5.08378e+07	0.860658
	2-Hydroxy-2-methylbutanedioic acid	0.404415	-7.43209e+07	0.863556	0.495651	5.48614e+07	0.673826
	2-Isopropylmalic acid	0.850398	3.35099e+07	0.945897	0.368339	3.29975e+08	0.60624
	2-Keto-isovalerate	0.32816	-5.2025e+07	0.863556	0.522022	1.44782e+07	0.696029
	2-Oxo-4-methylthiobutanoate	0.600875	-2.63982e+07	0.87023	0.235375	6.86116e+07	0.591878
	2-Oxobutanoate	0.726663	-4.01569e+07	0.897471	0.45069	5.8948e+07	0.656402
	3-Cresol	0.28209	3.90859e+08	0.863556	0.155866	1.09088e+08	0.591878
	3-Hydroxy-L-kynurenine	0.757521	-3.86798e+07	0.910776	0.884018	-1.49705e+07	0.928506
	3-Methylphenylacetic acid	0.274497	3.78184e+07	0.863556	0.180034	5.30288e+07	0.591878
	3-Phosphoglycerate	0.595974	-1.27004e+07	0.87023	0.116036	1.46765e+07	0.591878
	3-S-Methylthiopropionate	0.811009	-1.1794e+07	0.939242	0.657471	1.36034e+07	0.798394
	4-Aminobutyrate	0.0829141	4.81655e+08	0.863556	0.1059	5.80166e+08	0.591878
	4-Pyridoxate	0.355363	-7.21149e+07	0.863556	0.739392	5.92292e+06	0.831364
	4-Pyridoxic acid	0.957615	755369	0.984091	0.45261	1.29839e+07	0.656402
	5-Hydroxyindoleacetate	0.347254	-3.01847e+07	0.863556	0.501977	3.72161e+06	0.677994
	5-Hydroxy-L-tryptophan	0.386853	2.60134e+07	0.863556	0.283753	4.09709e+07	0.591878
	5-Methoxytryptophan	0.161728	-1.42901e+07	0.863556	0.94165	-195904	0.971337
	6-Phospho-D-gluconate	0.321463	4.96211e+06	0.863556	0.286479	5.92102e+06	0.591878
	7,8-Dihydrofolate	0.817321	-1.94828e+06	0.939242	0.186372	6.10956e+06	0.591878
	Acadesine	0.339278	1.46329e+08	0.863556	0.299566	1.88508e+08	0.591878
	Acetoacetate	0.377178	2.04094e+08	0.863556	0.160205	2.69699e+08	0.591878
	Acetylcarnitine	0.242087	5.83854e+07	0.863556	0.417255	5.00055e+07	0.638155
	Acetyllysine	0.118354	4.95025e+08	0.863556	0.132632	3.68753e+08	0.591878
	Acetylphosphate	0.649642	3.85381e+07	0.87023	0.306159	1.85353e+08	0.591878
	Cis-aconitate	0.3076	1.44482e+08	0.863556	0.601877	6.0583e+07	0.754159
	Adenine	0.873891	2.25227e+07	0.952968	0.291794	-4.63514e+08	0.591878
	Adenosine	0.270914	7.12422e+07	0.863556	0.301905	7.55529e+07	0.591878
	ADP-D-glucose	0.270096	1.00071e+08	0.863556	0.30183	7.7468e+07	0.591878
	Alpha-ketoglutarate	0.30561	1.60986e+08	0.863556	0.351458	1.21214e+08	0.60624
	Alanine	0.400975	-2.07523e+08	0.863556	0.987614	-3.30355e+06	0.995932
	Allantoate	0.401355	-2.03736e+08	0.863556	0.462978	-4.76259e+08	0.656402
	Allantoin	0.689067	-6.33878e+07	0.895787	0.29702	-3.98655e+08	0.591878
	Aminoadipic acid	0.452515	-1.06165e+07	0.863556	0.41575	7.75039e+06	0.638155
	AMP	0.279453	3.49491e+07	0.863556	0.2779	3.56522e+07	0.591878
	Anthranilate	0.607425	-7.40835e+07	0.87023	0.117666	-4.7645e+08	0.591878
	Arginine	0.5478	1.74339e+08	0.865514	0.304904	6.39234e+08	0.591878
	Ascorbic acid	0.473979	-1.55147e+08	0.863556	0.469489	-4.65463e+08	0.659822
	Asparagine	0.839678	-2.38536e+07	0.941292	0.567839	-9.63436e+07	0.725851
	Aspartate	0.572941	4.95198e+07	0.87023	0.0778303	1.73381e+08	0.591878
	Atrolactic acid	0.896591	1.84678e+07	0.959291	0.633583	6.28135e+07	0.775207
	Betaine	0.249005	2.18494e+07	0.863556	0.117507	2.69073e+07	0.591878
	Carbamoyl phosphate	0.45512	-5.80034e+06	0.863556	0.68558	-3.34533e+06	0.798394
	Carnitine	0.0973722	-1.09308e+08	0.863556	0.168456	-1.34545e+08	0.591878
	Cellobiose	0.146105	2.77993e+07	0.863556	0.187215	2.14719e+07	0.591878
	Cholesteryl sulfate	0.28194	2.45282e+07	0.863556	0.303769	2.41601e+07	0.591878
	Cholic acid	0.640614	-1.16308e+08	0.87023	0.88833	4.73155e+07	0.928506
	Citraconic acid	0.652673	-4.01798e+07	0.87023	0.286581	-1.04365e+08	0.591878
	Citrate	0.469794	-2.08312e+06	0.863556	0.411428	-2.86996e+06	0.638155
	Citrulline	0.40622	-2.03713e+08	0.863556	0.257322	-1.13251e+08	0.591878
	CMP	0.968349	-44637.3	0.984945	0.348451	1.116e+06	0.60624
	Coenzyme A	0.282937	9.51762e+07	0.863556	0.271583	1.27355e+08	0.591878
	Creatine	0.684554	-1.20148e+08	0.895787	0.598182	-1.41865e+08	0.754071
	Creatinine	0.536625	4.46742e+08	0.865514	0.486425	5.4761e+08	0.668078
	Cysteine	0.875081	-4.06827e+07	0.952968	0.28418	2.01708e+08	0.591878
	Cystine	0.996198	-14691.4	0.99993	0.4639	-3.56932e+06	0.656402
	Cytidine	0.810392	1.47862e+06	0.939242	0.701835	-2.33206e+06	0.798394
	Cytosine	0.362415	-8.86213e+07	0.863556	0.286304	1.03889e+07	0.591878
	dAMP	0.550712	2.37376e+06	0.865514	0.16714	4.95634e+06	0.591878
	dCMP	0.716392	-3.22386e+06	0.897471	0.346946	-2.24625e+07	0.60624
	Deoxyadenosine	0.258935	8.23065e+07	0.863556	0.282943	9.51036e+07	0.591878
	Deoxycholic acid	0.729953	2.19672e+07	0.897471	0.271794	8.24017e+07	0.591878
	Deoxyinosine	0.248035	3.31494e+07	0.863556	0.283135	3.72759e+07	0.591878
	Deoxyribose 5-phosphate	0.188129	-2.3641e+08	0.863556	0.188216	-3.57917e+08	0.591878
	Deoxyuridine	0.36572	-3.16015e+07	0.863556	0.257957	2.62808e+06	0.591878
	D-Erythrose-4-phosphate	0.52581	-5.37779e+07	0.865514	0.473514	-1.242e+08	0.661012
	D-Glucarate	0.269417	2.50538e+07	0.863556	0.205971	3.28556e+07	0.591878
	D-Gluconate	0.470476	3.31995e+06	0.863556	0.385808	-1.25308e+06	0.622078
	D-Glucono-1,5-lactone-6-phosphate	0.500317	-1.56691e+06	0.865514	0.995227	-4595.46	0.995932
	D-Glucosamine-6-phosphate	0.272781	3.59319e+08	0.863556	0.308217	4.09277e+08	0.591878
	D-Glucose 6-phosphate	0.27209	3.21499e+08	0.863556	0.306095	3.66956e+08	0.591878
	D-Glyceraldehyde 3-phosphate	0.960435	3897.87	0.984091	0.392191	56510.4	0.627505
	dGMP	0.276089	3.18738e+08	0.863556	0.310148	3.64222e+08	0.591878
	D-Histidine	0.345409	-3.0895e+07	0.863556	0.831455	-7.42377e+06	0.891457
	Dihydroorotate	0.662525	-7.05101e+07	0.877741	0.290315	-4.15159e+08	0.591878
	Dihydroxy-acetone-phosphate	0.899336	432732	0.959291	0.509289	1.24961e+06	0.683433
	Diiodothyronine	0.0389016	1.10715e+07	0.863556	0.0322032	1.29137e+07	0.591878
	Dimethylglycine	0.459701	-1.76088e+08	0.863556	0.167692	-2.42062e+08	0.591878
	DL-Pipecolic acid	0.521176	1.72179e+07	0.865514	0.455647	2.23099e+07	0.656402
	D-Methionine	0.940328	-693889	0.977941	0.88605	-1.00701e+06	0.928506
	D-Ribose	0.431377	-1.51298e+08	0.863556	0.358805	-2.67649e+08	0.60624
	D-Ribose 5-phosphate	0.546901	-3.67358e+07	0.865514	0.627684	2.02849e+07	0.775207
	D-Sedoheptulose-1,7-bisphosphate	0.99993	-97.4951	0.99993	0.813524	231786	0.876752
	dTDP	0.261979	1.72687e+07	0.863556	0.319797	1.86312e+07	0.595811
	dTMP	0.313765	5.63214e+07	0.863556	0.166718	1.60187e+07	0.591878
	Fructose-1,6-bisphosphate	0.135306	5.57572e+07	0.863556	0.118508	9.50619e+07	0.591878
	Fumarate	0.450133	2.90521e+07	0.863556	0.686952	-6.22547e+06	0.798394
	Glucono delta-lactone	0.832555	3.84018e+07	0.941292	0.184298	2.70127e+08	0.591878
	Glucosamine	0.362269	1.38835e+08	0.863556	0.344178	1.28881e+08	0.60624
	Glucose-6-phosphate	0.27042	1.40377e+07	0.863556	0.308397	1.58511e+07	0.591878
	Glutamate	0.62542	-4.06499e+07	0.87023	0.488211	1.11509e+08	0.668078
	Glutamine	0.555633	1.13606e+08	0.865514	0.267188	4.27984e+08	0.591878
	Glutathione	0.501588	-6.91136e+06	0.865514	0.054073	9.46942e+06	0.591878
	Glycerophosphocholine	0.772892	3.57668e+06	0.918637	0.0440976	1.25986e+07	0.591878
	Glycine	0.647647	-6.55857e+07	0.87023	0.631445	-7.84641e+07	0.775207
	Glycolate	0.641737	-3.04122e+06	0.87023	0.221647	5.97999e+06	0.591878
	GMP	0.831888	1.38823e+06	0.941292	0.372974	-2.3113e+06	0.60624
	Guanidoacetic acid	0.0799057	-5.66937e+07	0.863556	0.0070162	-1.10951e+08	0.591878
	Guanine	0.271481	2.17983e+08	0.863556	0.285553	2.55514e+08	0.591878
	Guanosine	0.319842	1.53541e+08	0.863556	0.332002	1.81494e+08	0.60624
	Histidine	0.197447	4.39021e+07	0.863556	0.186545	4.14381e+07	0.591878
	Histidinol	0.694077	-1.10078e+08	0.895928	0.948754	-9.98914e+06	0.971337
	Homocysteic acid	0.234884	1.34204e+08	0.863556	0.287185	1.49401e+08	0.591878
	Homocysteine	0.435567	-1.38055e+08	0.863556	0.422561	-2.24603e+08	0.641553
	Homoserine	0.561752	-1.16945e+08	0.865514	0.334909	2.37173e+08	0.60624
	Hydroxyisocaproic acid	0.61956	-5.05938e+07	0.87023	0.482175	-2.29781e+08	0.668078
	4-Hydroxyphenylacetic acid	0.970739	8.98714e+06	0.984945	0.36218	-2.8266e+08	0.60624
	Hydroxyphenylpyruvate	0.473966	5.1231e+07	0.863556	0.688112	2.12018e+07	0.798394
	Hydroxyproline	0.707551	-6.15687e+07	0.897382	0.693711	-9.41692e+07	0.798394
	Hypoxanthine	0.221076	1.12369e+08	0.863556	0.201878	1.30802e+08	0.591878
	IDP	0.221379	6.20928e+07	0.863556	0.341949	3.13382e+07	0.60624
	Imidazoleacetic acid	0.420536	-1.12436e+08	0.863556	0.527011	-1.33228e+08	0.698205
	IMP	0.557941	1.05956e+06	0.865514	0.0680362	1.62709e+06	0.591878
	Indican	0.725048	-4.37897e+07	0.897471	0.265628	2.03983e+08	0.591878
	indole	0.0932733	-5.18748e+07	0.863556	0.00863425	-1.10757e+08	0.591878
	Indole-3-acetate	0.2387	-2.01786e+07	0.863556	0.177112	-3.20402e+07	0.591878
	Indole-3-carboxylic acid	0.867438	1.11734e+07	0.952968	0.689764	7.90605e+06	0.798394
	Indoleacrylic acid	0.431584	1.24788e+08	0.863556	0.567896	9.64918e+07	0.725851
	Inosine	0.27855	8.88952e+07	0.863556	0.304757	1.01302e+08	0.591878
	Isocitrate	0.544259	-1.18652e+07	0.865514	0.0181326	-3.17417e+07	0.591878
	Kynurenic acid	0.374545	2.8117e+07	0.863556	0.00313854	1.08485e+08	0.591878
	Kynurenine	0.687574	-6.19636e+07	0.895787	0.617709	6.0963e+07	0.769362
	Lactate	0.341136	8.6661e+06	0.863556	0.269439	9.35517e+06	0.591878
	L-Argininosuccinate	0.481599	-2.00249e+07	0.863556	0.0252345	-4.40713e+07	0.591878
	isoleucine	0.554083	-1.32899e+08	0.865514	0.283836	-4.80289e+08	0.591878
	L-Kynurenine	0.650004	5.88352e+07	0.87023	0.695605	5.37092e+07	0.798394
	Lysine	0.586369	5.32511e+07	0.87023	0.950476	-5.71856e+06	0.971337
	Malate	0.159424	2.26236e+07	0.863556	0.242217	2.04279e+07	0.591878
	Melatonin	0.993391	-2.01156e+06	0.99993	0.429822	3.4947e+08	0.647848
	Methionine	0.934784	1.22344e+07	0.977941	0.277665	6.8415e+07	0.591878
	Methionine sulfoxide	0.279711	5.86542e+08	0.863556	0.306802	6.78582e+08	0.591878
	Methylcysteine	0.467251	-1.28923e+08	0.863556	0.443606	-2.15708e+08	0.656402
	Methylmalonic acid	0.73351	7.83065e+07	0.897471	0.777902	-7.75386e+07	0.860658
	Methylnicotinamide	0.481074	1.33779e+08	0.863556	0.533465	2.58505e+08	0.702283
	Myo-inositol	0.10987	3.28457e+08	0.863556	0.123018	3.62943e+08	0.591878
	N-Acetyl-glucosamine	0.310977	-1.19385e+07	0.863556	0.261447	1.04201e+07	0.591878
	N-Acetyl-glutamate	0.33844	3.6846e+07	0.863556	0.0458951	7.04229e+07	0.591878
	N(2)-Acetylglutamine	0.702098	2.76909e+07	0.895928	0.265705	1.43404e+08	0.591878
	N-Acetyl-L-alanine	0.817001	-3.82127e+07	0.939242	0.806923	-5.81883e+07	0.875836
	N-Acetyl-L-ornithine	0.464669	1.15923e+08	0.863556	0.192703	3.81891e+08	0.591878
	N-Acetylputrescine	0.591786	-1.01376e+07	0.87023	0.372611	1.28214e+07	0.60624
	NAD+	0.863309	2.44787e+06	0.952968	0.664254	-4.51105e+06	0.798394
	N-Carbamoyl-L-aspartate	0.40181	-2.04129e+08	0.863556	0.463295	-4.76734e+08	0.656402
	NG,NG-Dimethyl-L-arginine	0.325749	3.58373e+08	0.863556	0.106	7.36727e+08	0.591878
	Nicotinamide	0.738319	4.81578e+06	0.898072	0.141012	2.45178e+07	0.591878
	Nicotinamide ribotide	0.292016	4.22974e+06	0.863556	0.268421	4.7964e+06	0.591878
	Nicotinate	0.587081	8.40132e+07	0.87023	0.741715	-5.11159e+07	0.831364
	O-Acetyl-L-serine	0.348032	2.063e+08	0.863556	0.170872	5.04983e+08	0.591878
	Octoluse 8-phosphate	0.339248	3.82429e+06	0.863556	0.250304	4.80553e+06	0.591878
	D-Glycero-D-altro-octulose-1,8-bisphosphate	0.275588	3.70945e+07	0.863556	0.306034	3.6749e+07	0.591878
	Ornithine	0.372372	4.41718e+08	0.863556	0.243169	6.32986e+08	0.591878
	Orotate	0.179136	1.53135e+08	0.863556	0.257437	9.98884e+07	0.591878
	P-Aminobenzoate	0.274035	-1.72953e+08	0.863556	0.145124	-5.93736e+08	0.591878
	Pantothenate	0.281742	-1.81322e+07	0.863556	0.952658	-606440	0.971337
	Phenylalanine	0.909687	2.25939e+07	0.960482	0.373071	1.42074e+08	0.60624
	Phenyllactic acid	0.839485	3.16059e+07	0.941292	0.559807	8.41765e+07	0.725851
	Phenylpropiolic acid	0.0701146	8.18072e+07	0.863556	0.230369	3.95593e+07	0.591878
	Phenylpyruvate	0.0555215	1.08283e+08	0.863556	0.0965433	8.36384e+07	0.591878
	Phosphoenolpyruvate	0.607552	-2.84529e+07	0.87023	0.260549	2.68397e+07	0.591878
	Phosphorylcholine	0.405589	2.08399e+08	0.863556	0.666375	9.48432e+07	0.798394
	P-Hydroxybenzoate	0.700615	-5.24161e+07	0.895928	0.783701	-2.93026e+07	0.862486
	Prephenate	0.251172	3.40537e+07	0.863556	0.277239	3.88406e+07	0.591878
	Proline	0.813573	-5.65132e+07	0.939242	0.407373	-2.72884e+08	0.638155
	Purine	0.908278	2.83591e+06	0.960482	0.266606	4.04548e+07	0.591878
	Pyridoxamine	0.947391	-1.67191e+06	0.980385	0.689189	-1.43605e+07	0.798394
	Pyridoxine	0.398521	2.17784e+08	0.863556	0.151897	2.89072e+08	0.591878
	Pyroglutamic acid	0.743899	-3.28291e+07	0.899599	0.14868	1.32335e+08	0.591878
	Pyruvate	0.489464	-9.92466e+07	0.865514	0.45602	-2.50414e+08	0.656402
	Quinolinate	0.529789	7.44416e+07	0.865514	0.842164	2.20003e+07	0.898308
	Quinoline	0.304431	7.36666e+07	0.863556	0.0337471	8.22657e+07	0.591878
	Ribose-phosphate	0.501981	1.22083e+06	0.865514	0.408853	2.91261e+06	0.638155
	S-Adenosyl-L-homoCysteine	0.272188	3.7346e+08	0.863556	0.310167	4.22762e+08	0.591878
	S-Adenosyl-L-methioninamine	0.457258	4.7769e+06	0.863556	0.405583	5.89907e+06	0.638155
	S-Adenosyl-L-methionine	0.438167	3.56383e+06	0.863556	0.546356	1.17517e+06	0.714729
	Sarcosine	0.432284	-9.78426e+07	0.863556	0.995932	551947	0.995932
	Sedoheptulose 1,7-bisphosphate	0.274804	3.93936e+07	0.863556	0.310021	4.42619e+07	0.591878
	Serine	0.271534	4.19913e+08	0.863556	0.278709	4.93248e+08	0.591878
	Serotonin	0.641083	-3.66989e+07	0.87023	0.922164	1.18211e+07	0.959051
	Shikimate	0.428997	-1.55677e+08	0.863556	0.808464	-7.87953e+06	0.875836
	Shikimate-3-phosphate	0.35215	1.22416e+07	0.863556	0.961904	1.53051e+06	0.975981
	5'-S-Methyl-5'-thioadenosine	0.387361	3.16361e+07	0.863556	0.27301	5.07636e+07	0.591878
	sn-Glycerol-3-phosphate	0.412932	-1.59515e+08	0.863556	0.292366	-6.19091e+08	0.591878
	S-Ribosyl-L-homocysteine	0.16146	5.11413e+06	0.863556	0.144015	6.57699e+06	0.591878
	Succinate	0.887107	-3.4694e+07	0.958451	0.595913	-2.06006e+08	0.754071
	Sucrose	0.791384	-9.88208e+06	0.935272	0.313173	5.27096e+07	0.592182
	Taurine	0.623123	4.34122e+07	0.87023	0.21035	1.92574e+08	0.591878
	Thiamine	0.151881	2.11714e+08	0.863556	0.166619	7.19394e+07	0.591878
	Threonine	0.889332	-2.13059e+07	0.958451	0.260729	2.58242e+08	0.591878
	Thymidine	0.505779	4.35127e+06	0.865514	0.320821	6.98346e+06	0.595811
	Thymine	0.536852	-2.73918e+07	0.865514	0.568816	-1.70745e+07	0.725851
	Trans,trans-Farnesyl diphosphate	0.267814	1.19163e+08	0.863556	0.306413	1.34234e+08	0.591878
	Trehalose	0.309549	2.24473e+07	0.863556	0.743431	4.88323e+06	0.831364
	Trehalose-6-Phosphate	0.146506	6.16855e+06	0.863556	0.166674	6.97174e+06	0.591878
	Tryptophan	0.604046	6.06284e+07	0.87023	0.702433	-4.75844e+07	0.798394
	Tyrosine	0.172216	2.79894e+08	0.863556	0.365484	1.98651e+08	0.60624
	Uracil	0.261233	2.03309e+08	0.863556	0.686044	2.25335e+07	0.798394
	Uric acid	0.284319	-1.32119e+08	0.863556	0.23035	-2.51877e+08	0.591878
	Uridine	0.770481	6.02684e+07	0.918637	0.807719	-6.42623e+07	0.875836
	Valine	0.0631069	3.73678e+07	0.863556	0.0177034	4.70009e+07	0.591878
	Xanthine	0.342201	1.27867e+08	0.863556	0.296938	1.71083e+08	0.591878
	Xanthosine	0.633689	-5.04844e+06	0.87023	0.359591	-2.96048e+07	0.60624
	Xanthosine-5-phosphate	0.271817	2.02063e+07	0.863556	0.305298	2.30954e+07	0.591878
	Xanthurenic acid	0.270107	5.04045e+08	0.863556	0.301794	5.69925e+08	0.591878
