## Supplementary material for "Urine metabolomic profiles of autism and autistic traits – a twin study": Table S2

### Sheet: A. Overall
	Table S2. GEE model for metabolites and autistic traits. A. Outcomes from modelling in full cohort.
	Autistic Traits
	Metabolites	Model A			Model B
		p value	estimate	adj. p (FDR)	p value	estimate	adj. p (FDR)
	1,3-Diphosphateglycerate	0.109984	120850	0.330761	0.909124	12167.9	0.969732
	1-Methyladenosine	0.393603	2.38459e+06	0.532269	0.239265	6.19129e+06	0.614108
	1-Methyl-histidine	0.895725	-571042	0.917787	0.614006	-1.94826e+06	0.798207
	2,3-Dihydroxybenzoic acid	0.47294	1.58702e+06	0.592599	0.16608	4.30507e+06	0.614108
	2,3-Diphosphoglyceric acid	0.20479	808406	0.384473	0.926033	-20274.3	0.982729
	2,3-Dihydroxybenzoate	0.0326207	8.1225e+06	0.308414	0.306993	4.74736e+06	0.614108
	2-Aminooctanoic acid	0.556683	1.70696e+06	0.654181	0.0668232	6.51578e+06	0.614108
	2-Hydroxy-2-methylbutanedioic acid	0.0613517	4.53539e+06	0.330625	0.992123	18224.1	0.992838
	2-Isopropylmalic acid	0.130883	6.87815e+06	0.330761	0.480263	4.60551e+06	0.723875
	2-Keto-isovalerate	0.136309	1.93619e+06	0.330761	0.343822	-928556	0.647289
	2-Oxo-4-methylthiobutanoate	0.017031	5.70956e+06	0.308414	0.970175	60991.4	0.992838
	2-Oxobutanoate	0.229484	3.44013e+06	0.400447	0.373266	-2.91019e+06	0.65796
	3-Cresol	0.762816	1.42191e+06	0.81367	0.434656	3.50085e+06	0.70085
	3-Hydroxy-L-kynurenine	0.730706	-977219	0.783438	0.201857	-9.84586e+06	0.614108
	3-Methylphenylacetic acid	0.142564	1.24378e+07	0.330761	0.262428	3.92759e+06	0.614108
	3-Phosphoglycerate	0.0420335	1.22083e+06	0.325069	0.70497	223629	0.87282
	3-S-Methylthiopropionate	0.0916273	1.86073e+06	0.330761	0.333782	-1.02413e+06	0.639919
	4-Aminobutyrate	0.255347	7.37739e+06	0.428323	0.19187	1.06137e+07	0.614108
	4-Pyridoxate	0.128709	5.36076e+06	0.330761	0.161118	1.7835e+06	0.614108
	4-Pyridoxic acid	0.429329	2.0293e+06	0.554661	0.260446	-1.2807e+06	0.614108
	5-Hydroxyindoleacetate	0.110895	966192	0.330761	0.563041	106339	0.770477
	5-Hydroxy-L-tryptophan	0.319165	3.1886e+06	0.467509	0.550183	1.22707e+06	0.76995
	5-Methoxytryptophan	0.164995	233918	0.352879	0.828547	21517.5	0.926547
	6-Phospho-D-gluconate	0.27731	48322.3	0.447135	0.0332433	-63986.2	0.614108
	7,8-Dihydrofolate	0.0373441	356928	0.325069	0.358807	46704.8	0.655229
	Acadesine	0.425473	720435	0.553115	0.0669615	-1.4012e+06	0.614108
	Acetoacetate	0.0457309	9.25524e+06	0.325069	0.205343	4.61386e+06	0.614108
	Acetylcarnitine	0.0228733	1.30958e+06	0.308414	0.724162	-152840	0.87996
	Acetyllysine	0.222502	7.32429e+06	0.397526	0.217368	1.47009e+07	0.614108
	Acetylphosphate	0.137748	3.56263e+06	0.330761	0.439631	2.54867e+06	0.70341
	Cis-aconitate	0.146298	8.04861e+06	0.330761	0.529806	3.89829e+06	0.765275
	Adenine	0.205175	-3.99377e+06	0.384473	0.932954	159343	0.985048
	Adenosine	0.616238	-242238	0.692852	0.0254419	-616599	0.614108
	ADP-D-glucose	0.95273	30488.4	0.96198	0.175703	-501028	0.614108
	Alpha-ketoglutarate	0.226451	7.10441e+06	0.399167	0.306813	6.6417e+06	0.614108
	Alanine	0.0865743	8.37168e+06	0.330761	0.261187	3.8428e+06	0.614108
	Allantoate	0.362943	5.27245e+06	0.506658	0.0742027	7.71179e+06	0.614108
	Allantoin	0.293415	-3.93297e+06	0.456299	0.509101	-1.81416e+06	0.753681
	Aminoadipic acid	0.913294	-151391	0.926659	0.763298	176803	0.90208
	AMP	0.129913	1.50482e+06	0.330761	0.346663	-173887	0.647289
	Anthranilate	0.394084	-3.55468e+06	0.532269	0.383449	-7.9317e+06	0.659152
	Arginine	0.132166	1.18977e+07	0.330761	0.296459	1.18597e+07	0.614108
	Ascorbic acid	0.360341	5.23931e+06	0.506658	0.0732786	7.83607e+06	0.614108
	Asparagine	0.121859	4.64775e+06	0.330761	0.559393	2.69701e+06	0.770477
	Aspartate	0.00173133	1.14156e+07	0.308414	0.479861	2.30335e+06	0.723875
	Atrolactic acid	0.512755	2.10544e+06	0.620076	0.329334	-7.10765e+06	0.639919
	Betaine	0.117459	-1.55625e+06	0.330761	0.149679	-497198	0.614108
	Carbamoyl phosphate	0.0272304	821596	0.308414	0.751313	59807	0.89597
	Carnitine	0.0524784	-6.10311e+06	0.330625	0.277656	-6.12977e+06	0.614108
	Cellobiose	0.27077	363838	0.443465	0.308717	705708	0.614108
	Cholesteryl sulfate	0.523991	65769.7	0.62638	0.208278	-115227	0.614108
	Cholic acid	0.221949	1.25727e+07	0.397526	0.784788	-4.23245e+06	0.917055
	Citraconic acid	0.154047	6.85707e+06	0.343661	0.672542	1.60874e+06	0.84781
	Citrate	0.863828	12997	0.893911	0.211249	-211508	0.614108
	Citrulline	0.29119	4.79013e+06	0.456299	0.821809	-1.04498e+06	0.924615
	CMP	0.17712	138873	0.357679	0.992634	426.864	0.992838
	Coenzyme A	0.139997	2.20619e+06	0.330761	0.45769	1.4049e+06	0.710444
	Creatine	0.205092	1.88598e+07	0.384473	0.0687554	-1.70623e+07	0.614108
	Creatinine	0.0268173	-3.5258e+07	0.308414	0.361188	-1.89197e+07	0.655229
	Cysteine	0.37461	-2.86449e+06	0.516019	0.21973	-3.14181e+06	0.614108
	Cystine	0.132288	94999.8	0.330761	0.101863	151678	0.614108
	Cytidine	0.0966858	212267	0.330761	0.948492	6246.52	0.992838
	Cytosine	0.160346	6.01173e+06	0.351072	0.434662	926635	0.70085
	dAMP	0.0284189	103963	0.308414	0.298892	80468	0.614108
	dCMP	0.636436	-117798	0.711713	0.628914	71415.2	0.81251
	Deoxyadenosine	0.143488	594096	0.330761	0.648439	-167462	0.822411
	Deoxycholic acid	0.125151	5.6484e+06	0.330761	0.882282	-216082	0.955805
	Deoxyinosine	0.3989	112481	0.535002	0.753821	-48033.5	0.89597
	Deoxyribose 5-phosphate	0.401639	-4.58041e+06	0.535002	0.162053	-1.96972e+07	0.614108
	Deoxyuridine	0.169328	1.13537e+06	0.352879	0.154102	-56107.5	0.614108
	D-Erythrose-4-phosphate	0.146125	6.62085e+06	0.330761	0.16356	2.75992e+06	0.614108
	D-Glucarate	0.0105139	1.46933e+06	0.308414	0.862496	27377.3	0.947182
	D-Gluconate	0.499319	-103461	0.614547	0.525241	-42247.7	0.763986
	D-Glucono-1,5-lactone-6-phosphate	0.907381	7951.74	0.925173	0.865295	2904.59	0.947182
	D-Glucosamine-6-phosphate	0.419465	1.19329e+06	0.548734	0.252931	-1.69856e+06	0.614108
	D-Glucose 6-phosphate	0.548356	785615	0.648058	0.262474	-1.49539e+06	0.614108
	D-Glyceraldehyde 3-phosphate	0.212933	8167.84	0.391947	0.146403	13981.6	0.614108
	dGMP	0.478667	913543	0.596185	0.250478	-1.52578e+06	0.614108
	D-Histidine	0.594089	-220212	0.671579	0.725793	-186306	0.87996
	Dihydroorotate	0.186824	-4.89804e+06	0.37009	0.448251	-2.08797e+06	0.703469
	Dihydroxy-acetone-phosphate	0.0291938	288424	0.308414	0.642925	27344.8	0.82042
	Diiodothyronine	0.461106	212561	0.584818	0.363754	205636	0.655229
	Dimethylglycine	0.645452	3.41519e+06	0.717936	0.335342	-1.10635e+07	0.639919
	DL-Pipecolic acid	0.343246	-231589	0.4958	0.551551	-217306	0.76995
	D-Methionine	0.667712	227228	0.732754	0.475731	228569	0.723875
	D-Ribose	0.468472	-3.46167e+06	0.590559	0.34854	-1.36788e+07	0.647289
	D-Ribose 5-phosphate	0.0984826	2.85325e+06	0.330761	0.959927	-123826	0.992838
	D-Sedoheptulose-1,7-bisphosphate	0.0196681	152016	0.308414	0.0306269	98345.3	0.614108
	dTDP	0.888476	10466	0.914866	0.0852772	-123695	0.614108
	dTMP	0.238005	1.1909e+06	0.405935	0.19158	1.4176e+06	0.614108
	Fructose-1,6-bisphosphate	0.0317066	1.99976e+06	0.308414	0.180392	1.3289e+06	0.614108
	Fumarate	0.309946	762524	0.462661	0.161886	1.05493e+06	0.614108
	Glucono delta-lactone	0.00405991	1.71945e+07	0.308414	0.803953	1.07871e+06	0.924615
	Glucosamine	0.293962	5.95989e+06	0.456299	0.278099	7.34219e+06	0.614108
	Glucose-6-phosphate	0.180424	549614	0.360848	0.710645	52016.1	0.87464
	Glutamate	0.0572897	7.89613e+06	0.330625	0.992838	33551.2	0.992838
	Glutamine	0.167267	7.27326e+06	0.352879	0.25449	8.02404e+06	0.614108
	Glutathione	0.046885	418067	0.325069	0.541786	124932	0.766609
	Glycerophosphocholine	0.0150703	725672	0.308414	0.257101	512344	0.614108
	Glycine	0.0725288	9.26379e+06	0.330625	0.130081	5.10876e+06	0.614108
	Glycolate	0.0542229	669639	0.330625	0.698355	99193.7	0.869808
	GMP	0.771862	-45436.9	0.816251	0.501142	91653.2	0.749911
	Guanidoacetic acid	0.120624	-3.03719e+06	0.330761	0.202369	-1.93157e+06	0.614108
	Guanine	0.142058	2.81889e+06	0.330761	0.869768	-191322	0.947182
	Guanosine	0.57893	400114	0.665741	0.285146	-738140	0.614108
	Histidine	0.191784	1.00209e+07	0.37633	0.232855	3.49834e+06	0.614108
	Histidinol	0.13557	1.08828e+07	0.330761	0.224108	6.48594e+06	0.614108
	Homocysteic acid	0.0463605	1.29927e+06	0.325069	0.538939	-358362	0.766609
	Homocysteine	0.207812	-6.6592e+06	0.385937	0.304993	-1.42947e+07	0.614108
	Homoserine	0.0319855	1.5526e+07	0.308414	0.131278	7.59895e+06	0.614108
	Hydroxyisocaproic acid	0.505913	1.59468e+06	0.616959	0.773783	800887	0.909304
	4-Hydroxyphenylacetic acid	0.403824	5.8253e+06	0.535002	0.903196	-1.56025e+06	0.969613
	Hydroxyphenylpyruvate	0.0160561	4.59437e+06	0.308414	0.220506	2.75341e+06	0.614108
	Hydroxyproline	0.711274	-1.26058e+06	0.766555	0.448958	-7.26676e+06	0.703469
	Hypoxanthine	0.652909	1.51108e+06	0.722367	0.307154	5.04519e+06	0.614108
	IDP	0.547022	872664	0.648058	0.308928	3.04967e+06	0.614108
	Imidazoleacetic acid	0.329094	-3.13108e+06	0.478683	0.298582	-9.93986e+06	0.614108
	IMP	0.0547853	137838	0.330625	0.221427	127272	0.614108
	Indican	0.0704308	5.30585e+06	0.330625	0.136827	5.35565e+06	0.614108
	indole	0.129751	-2.86479e+06	0.330761	0.0943934	-2.22393e+06	0.614108
	Indole-3-acetate	0.125632	745463	0.330761	0.000147178	1.58951e+06	0.0306131
	Indole-3-carboxylic acid	0.171331	2.00337e+06	0.352879	0.273018	633156	0.614108
	Indoleacrylic acid	0.35242	8.15041e+06	0.505541	0.248769	9.27616e+06	0.614108
	Inosine	0.155308	1.30294e+06	0.343661	0.992826	-3932.95	0.992838
	Isocitrate	0.310006	-315865	0.462661	0.305872	-209052	0.614108
	Kynurenic acid	0.199879	1.9679e+06	0.384473	0.950697	69835.3	0.992838
	Kynurenine	0.0280649	9.97066e+06	0.308414	0.0707369	7.3649e+06	0.614108
	Lactate	0.266095	71789.3	0.439268	0.376714	-35030.6	0.658458
	L-Argininosuccinate	0.773083	-152844	0.816251	0.416055	-441447	0.692316
	isoleucine	0.31064	-5.23593e+06	0.462661	0.390503	-8.70381e+06	0.660363
	L-Kynurenine	0.0228409	1.56291e+07	0.308414	0.0852292	9.28445e+06	0.614108
	Lysine	0.281793	3.04663e+06	0.450868	0.188145	4.95836e+06	0.614108
	Malate	0.065749	163192	0.330625	0.379938	-60598	0.65856
	Melatonin	0.695608	2.79354e+06	0.753575	0.818718	-2.79347e+06	0.924615
	Methionine	0.126607	5.01635e+06	0.330761	0.205876	7.12031e+06	0.614108
	Methionine sulfoxide	0.136122	5.77708e+06	0.330761	0.312959	-2.52178e+06	0.614108
	Methylcysteine	0.285809	-5.66675e+06	0.453804	0.300188	-1.44033e+07	0.614108
	Methylmalonic acid	0.125497	7.96777e+06	0.330761	0.205361	1.15698e+07	0.614108
	Methylnicotinamide	0.311407	5.1687e+06	0.462661	0.169017	9.9567e+06	0.614108
	Myo-inositol	0.0918014	3.51481e+06	0.330761	0.306232	2.33008e+06	0.614108
	N-Acetyl-glucosamine	0.219554	1.08178e+06	0.397526	0.562647	-606016	0.770477
	N-Acetyl-glutamate	0.0651749	5.68177e+06	0.330625	0.684866	-1.87666e+06	0.858146
	N(2)-Acetylglutamine	0.0463438	8.25904e+06	0.325069	0.120642	4.53535e+06	0.614108
	N-Acetyl-L-alanine	0.965357	-157221	0.970021	0.449814	-7.25559e+06	0.703469
	N-Acetyl-L-ornithine	0.0635836	9.32795e+06	0.330625	0.252525	8.07852e+06	0.614108
	N-Acetylputrescine	0.380008	598502	0.52001	0.605656	461012	0.797231
	NAD+	0.817491	78704.1	0.858778	0.290468	-340875	0.614108
	N-Carbamoyl-L-aspartate	0.357457	5.33001e+06	0.506658	0.0739942	7.72445e+06	0.614108
	NG,NG-Dimethyl-L-arginine	0.0830312	1.07766e+07	0.330761	0.168903	9.48285e+06	0.614108
	Nicotinamide	0.0599968	845131	0.330625	0.90435	-56155.2	0.969613
	Nicotinamide ribotide	0.116832	58800.9	0.330761	0.478204	-32945.2	0.723875
	Nicotinate	0.074318	8.11188e+06	0.330625	0.215851	1.05574e+07	0.614108
	O-Acetyl-L-serine	0.0377631	1.20923e+07	0.325069	0.850019	1.25342e+06	0.945475
	Octoluse 8-phosphate	0.0979459	119695	0.330761	0.97081	1228.76	0.992838
	D-Glycero-D-altro-octulose-1,8-bisphosphate	0.669342	64456.1	0.732754	0.234234	-175395	0.614108
	Ornithine	0.0754453	9.89183e+06	0.330625	0.638275	1.26671e+06	0.819513
	Orotate	0.203962	5.63013e+06	0.384473	0.5241	3.21704e+06	0.763986
	P-Aminobenzoate	0.586219	-2.52055e+06	0.669965	0.420547	-7.33027e+06	0.694236
	Pantothenate	0.145987	-3.29399e+06	0.330761	0.062305	-1.79062e+06	0.614108
	Phenylalanine	0.579323	2.71e+06	0.665741	0.822374	1.84611e+06	0.924615
	Phenyllactic acid	0.173047	5.50738e+06	0.352879	0.38746	-6.3494e+06	0.660363
	Phenylpropiolic acid	0.167566	1.43345e+06	0.352879	0.172304	1.969e+06	0.614108
	Phenylpyruvate	0.0749911	3.17822e+06	0.330625	0.202771	2.57377e+06	0.614108
	Phosphoenolpyruvate	0.0696977	2.54581e+06	0.330625	0.115275	1.11337e+06	0.614108
	Phosphorylcholine	0.521632	2.58058e+06	0.62638	0.198621	-7.4446e+06	0.614108
	P-Hydroxybenzoate	0.0970044	4.68289e+06	0.330761	0.311456	2.97356e+06	0.614108
	Prephenate	0.171417	219412	0.352879	0.143148	-296332	0.614108
	Proline	0.562143	4.41973e+06	0.656886	0.742035	-4.60239e+06	0.892158
	Purine	0.0506451	2.91857e+06	0.330625	0.207661	1.06252e+06	0.614108
	Pyridoxamine	0.84993	-117483	0.883928	0.597441	-980937	0.791863
	Pyridoxine	0.231027	8.24662e+06	0.400447	0.609422	5.06905e+06	0.797231
	Pyroglutamic acid	0.0297633	1.07788e+07	0.308414	0.975765	107096	0.992838
	Pyruvate	0.573291	1.85417e+06	0.665741	0.980696	98433.5	0.992838
	Quinolinate	0.298934	2.95885e+06	0.45994	0.17311	6.65442e+06	0.614108
	Quinoline	0.00596003	5.30892e+06	0.308414	0.147749	5.11584e+06	0.614108
	Ribose-phosphate	0.0115013	153002	0.308414	0.112371	138311	0.614108
	S-Adenosyl-L-homoCysteine	0.491567	1.01999e+06	0.608607	0.234305	-1.83109e+06	0.614108
	S-Adenosyl-L-methioninamine	0.412427	54098.6	0.542942	0.864253	-9419.38	0.947182
	S-Adenosyl-L-methionine	0.132461	171137	0.330761	0.255267	212765	0.614108
	Sarcosine	0.0622436	5.10421e+06	0.330625	0.365416	2.42237e+06	0.655229
	Sedoheptulose 1,7-bisphosphate	0.590718	83778.1	0.671417	0.183435	-213187	0.614108
	Serine	0.0794245	4.51342e+06	0.330761	0.795697	-607476	0.924609
	Serotonin	0.30073	2.47116e+06	0.45994	0.57999	-2.4885e+06	0.783363
	Shikimate	0.127451	6.71782e+06	0.330761	0.185872	2.45856e+06	0.614108
	Shikimate-3-phosphate	0.111874	1.81443e+06	0.330761	0.2422	764883	0.614108
	5'-S-Methyl-5'-thioadenosine	0.679144	226054	0.739592	0.0265085	-759752	0.614108
	sn-Glycerol-3-phosphate	0.138856	-6.00873e+06	0.330761	0.811345	-783181	0.924615
	S-Ribosyl-L-homocysteine	0.0294679	295589	0.308414	0.218507	124149	0.614108
	Succinate	0.145635	7.51513e+06	0.330761	0.196135	1.18362e+07	0.614108
	Sucrose	0.140967	1.81794e+06	0.330761	0.533715	-1.14807e+06	0.765605
	Taurine	0.0438308	4.75534e+06	0.325069	0.568234	1.57857e+06	0.772501
	Thiamine	0.362416	2.51273e+06	0.506658	0.426561	3.77126e+06	0.69862
	Threonine	0.0316905	1.52668e+07	0.308414	0.0711994	9.47142e+06	0.614108
	Thymidine	0.247225	152471	0.418071	0.187529	-100983	0.614108
	Thymine	0.13889	1.89049e+06	0.330761	0.595407	-1.21768e+06	0.791863
	Trans,trans-Farnesyl diphosphate	0.316423	503927	0.466781	0.37289	-454470	0.65796
	Trehalose	0.27546	634345	0.447135	0.230841	1.4531e+06	0.614108
	Trehalose-6-Phosphate	0.0796856	244044	0.330761	0.308075	70069.8	0.614108
	Tryptophan	0.36587	-4.72822e+06	0.50734	0.226869	-5.15325e+06	0.614108
	Tyrosine	0.0762981	1.24138e+07	0.330625	0.20235	1.52832e+07	0.614108
	Uracil	0.238097	6.1071e+06	0.405935	0.727659	1.16166e+06	0.87996
	Uric acid	0.223608	-4.72351e+06	0.397526	0.214222	-8.49439e+06	0.614108
	Uridine	0.840491	-826302	0.878503	0.396899	-9.88735e+06	0.665766
	Valine	0.507212	-702611	0.616959	0.510909	-313775	0.753681
	Xanthine	0.258026	4.62423e+06	0.429356	0.812873	321685	0.924615
	Xanthosine	0.980686	7765.73	0.980686	0.597704	97478.8	0.791863
	Xanthosine-5-phosphate	0.450816	59642.1	0.575274	0.253063	-95498.6	0.614108
	Xanthurenic acid	0.434195	1.58284e+06	0.557485	0.273224	-2.23002e+06	0.614108

### Sheet: B. MZ Twins
	Table S2. GEE model for metabolites and autistic traits. B. Outcomes from modelling in monozygotic twins subsetted from full cohort.
	Autistic Traits – Monozygotic Twins
	Metabolites	Model A			Model B
		p value	estimate	adj. p (FDR)	p value	estimate	adj. p (FDR)
	1,3-Diphosphateglycerate	0.400778	57346.6	0.675101	0.361995	-245791	0.81597
	1-Methyladenosine	0.873299	157709	0.941172	0.14132	-3.53314e+06	0.81597
	1-Methyl-histidine	0.990267	52946.2	0.994118	0.425456	-5.28444e+06	0.81597
	2,3-Dihydroxybenzoic acid	0.893315	97947.4	0.952087	0.32384	4.90964e+06	0.81597
	2,3-Diphosphoglyceric acid	0.399638	119322	0.675101	0.532348	-341957	0.835677
	2,3-Dihydroxybenzoate	0.608212	1.15643e+06	0.805783	0.92019	462639	0.948092
	2-Aminooctanoic acid	0.905728	354442	0.952087	0.949213	333989	0.964889
	2-Hydroxy-2-methylbutanedioic acid	0.417833	1.72624e+06	0.687496	0.397961	-4.57102e+06	0.81597
	2-Isopropylmalic acid	0.220102	2.48053e+06	0.612037	0.321798	2.29571e+06	0.81597
	2-Keto-isovalerate	0.336653	1.12254e+06	0.675101	0.538369	-1.80667e+06	0.835677
	2-Oxo-4-methylthiobutanoate	0.254307	3.40481e+06	0.622828	0.472298	3.1627e+06	0.81597
	2-Oxobutanoate	0.5473	1.53799e+06	0.764283	0.66007	-1.27431e+06	0.879895
	3-Cresol	0.590231	-2.89871e+06	0.797195	0.222456	-2.20489e+07	0.81597
	3-Hydroxy-L-kynurenine	0.396858	807515	0.675101	0.259999	-3.7718e+06	0.81597
	3-Methylphenylacetic acid	0.128223	1.48313e+07	0.591947	0.398807	8.17876e+06	0.81597
	3-Phosphoglycerate	0.235437	481866	0.619884	0.440381	-1.1165e+06	0.81597
	3-S-Methylthiopropionate	0.0814999	1.8371e+06	0.591947	0.317155	-833320	0.81597
	4-Aminobutyrate	0.365413	-7.37266e+06	0.675101	0.301242	-1.62865e+07	0.81597
	4-Pyridoxate	0.124241	5.24211e+06	0.591947	0.315854	3.88708e+06	0.81597
	4-Pyridoxic acid	0.324967	2.4254e+06	0.675101	0.422733	-3.19347e+06	0.81597
	5-Hydroxyindoleacetate	0.686212	125713	0.843487	0.238415	411663	0.81597
	5-Hydroxy-L-tryptophan	0.193067	4.76725e+06	0.591947	0.301544	4.03743e+06	0.81597
	5-Methoxytryptophan	0.597239	42752.1	0.7979	0.678356	148723	0.88998
	6-Phospho-D-gluconate	0.868709	7079.73	0.941102	0.279906	-136499	0.81597
	7,8-Dihydrofolate	0.0164032	185738	0.591947	0.426738	29977.9	0.81597
	Acadesine	0.38497	-247131	0.675101	0.33609	-1.00096e+06	0.81597
	Acetoacetate	0.196157	5.57303e+06	0.591947	0.624158	2.05046e+06	0.848528
	Acetylcarnitine	0.0593663	1.33452e+06	0.591947	0.279823	-908691	0.81597
	Acetyllysine	0.810543	-340899	0.907315	0.548468	-1.07145e+06	0.840063
	Acetylphosphate	0.202059	953719	0.591947	0.558639	-1.63603e+06	0.840063
	Cis-aconitate	0.369098	2.80086e+06	0.675101	0.30534	-1.30155e+07	0.81597
	Adenine	0.263981	-2.71213e+06	0.627799	0.333762	-6.38085e+06	0.81597
	Adenosine	0.13349	-678811	0.591947	0.516248	-224153	0.832078
	ADP-D-glucose	0.402464	-415308	0.675101	0.268463	-1.61239e+06	0.81597
	Alpha-ketoglutarate	0.38156	1.01756e+06	0.675101	0.345548	-4.49405e+06	0.81597
	Alanine	0.715195	1.1126e+06	0.8589	0.458426	-3.47164e+06	0.81597
	Allantoate	0.186541	7.64107e+06	0.591947	0.194233	1.10812e+07	0.81597
	Allantoin	0.435919	-3.78312e+06	0.687496	0.333546	-1.76778e+07	0.81597
	Aminoadipic acid	0.464256	-3.03427e+06	0.694714	0.579783	1.08476e+06	0.840063
	AMP	0.041199	388909	0.591947	0.746106	51955.1	0.903661
	Anthranilate	0.689388	-1.40509e+06	0.843487	0.268537	-7.62598e+06	0.81597
	Arginine	0.118472	3.29771e+06	0.591947	0.777409	639526	0.903661
	Ascorbic acid	0.181074	7.66381e+06	0.591947	0.19375	1.10947e+07	0.81597
	Asparagine	0.639646	1.96533e+06	0.842066	0.886966	763630	0.948092
	Aspartate	0.0201648	8.76074e+06	0.591947	0.511099	4.77794e+06	0.832078
	Atrolactic acid	0.5421	1.40737e+06	0.764283	0.286084	-3.48564e+06	0.81597
	Betaine	0.188154	-3.9334e+06	0.591947	0.465106	-867553	0.81597
	Carbamoyl phosphate	0.0475401	968790	0.591947	0.260484	-541976	0.81597
	Carnitine	0.0883389	-7.52259e+06	0.591947	0.453604	-1.02593e+07	0.81597
	Cellobiose	0.541554	-23349.9	0.764283	0.165342	-196399	0.81597
	Cholesteryl sulfate	0.772084	-12662.4	0.887257	0.351241	-60452.3	0.81597
	Cholic acid	0.13428	1.45156e+07	0.591947	0.556037	5.85848e+06	0.840063
	Citraconic acid	0.177584	7.84486e+06	0.591947	0.417326	5.87662e+06	0.81597
	Citrate	0.93812	5653.86	0.961226	0.300531	-136493	0.81597
	Citrulline	0.574751	511569	0.79171	0.603027	-691395	0.840063
	CMP	0.348221	116697	0.675101	0.803825	-45319.2	0.90376
	Coenzyme A	0.0441383	1.18685e+06	0.591947	0.911478	56271.1	0.948092
	Creatine	0.392063	1.63867e+07	0.675101	0.733973	3.76718e+06	0.903661
	Creatinine	0.068558	-4.27867e+07	0.591947	0.782014	9.32433e+06	0.903661
	Cysteine	0.178892	-8.26657e+06	0.591947	0.190694	-2.15976e+07	0.81597
	Cystine	0.0627462	40090.2	0.591947	0.59506	-13223	0.840063
	Cytidine	0.197833	246894	0.591947	0.198875	-227176	0.81597
	Cytosine	0.197222	5.39386e+06	0.591947	0.38468	3.52414e+06	0.81597
	dAMP	0.730891	16372.3	0.8589	0.335479	81081.7	0.81597
	dCMP	0.476833	-252844	0.708437	0.264673	-1.17585e+06	0.81597
	Deoxyadenosine	0.200732	282080	0.591947	0.596565	124286	0.840063
	Deoxycholic acid	0.139921	6.04588e+06	0.591947	0.501375	2.81605e+06	0.832078
	Deoxyinosine	0.0127159	-56149.6	0.591947	0.0320618	-90550.3	0.81597
	Deoxyribose 5-phosphate	0.885382	399552	0.949276	0.357817	-3.7859e+06	0.81597
	Deoxyuridine	0.379346	1.14323e+06	0.675101	0.0667996	-94568.6	0.81597
	D-Erythrose-4-phosphate	0.163497	7.04219e+06	0.591947	0.63794	2.38849e+06	0.861634
	D-Glucarate	0.0310151	1.39498e+06	0.591947	0.75957	-88773.9	0.903661
	D-Gluconate	0.724544	-103336	0.8589	0.0673497	-144078	0.81597
	D-Glucono-1,5-lactone-6-phosphate	0.372728	-154129	0.675101	0.276776	-52881.7	0.81597
	D-Glucosamine-6-phosphate	0.185642	243465	0.591947	0.799697	75314.4	0.90376
	D-Glucose 6-phosphate	0.0749306	-314372	0.591947	0.761991	-49313.1	0.903661
	D-Glyceraldehyde 3-phosphate	0.257515	12108.1	0.622828	0.00306981	57486.1	0.31926
	dGMP	0.340036	-66072.7	0.675101	0.741548	-45351	0.903661
	D-Histidine	0.37079	-160968	0.675101	0.233302	-432817	0.81597
	Dihydroorotate	0.302637	-4.88373e+06	0.675101	0.314643	-1.84586e+07	0.81597
	Dihydroxy-acetone-phosphate	0.179138	107183	0.591947	0.488384	119078	0.825885
	Diiodothyronine	0.370113	-326178	0.675101	0.429858	485594	0.81597
	Dimethylglycine	0.371152	5.00347e+06	0.675101	0.680321	-3.01913e+06	0.88998
	DL-Pipecolic acid	0.0236444	-553307	0.591947	0.223791	-587463	0.81597
	D-Methionine	0.765304	-222020	0.884351	0.611644	-390928	0.840063
	D-Ribose	0.343425	575623	0.675101	0.338165	800012	0.81597
	D-Ribose 5-phosphate	0.927292	282447	0.959586	0.838517	1.32081e+06	0.927721
	D-Sedoheptulose-1,7-bisphosphate	0.17556	123455	0.591947	0.556931	74205.1	0.840063
	dTDP	0.206853	-58775.3	0.597576	0.29323	-164553	0.81597
	dTMP	0.975032	11954.6	0.984498	0.340848	-650002	0.81597
	Fructose-1,6-bisphosphate	0.133128	1.41668e+06	0.591947	0.369365	833360	0.81597
	Fumarate	0.6837	-202705	0.843487	0.225062	-1.01618e+06	0.81597
	Glucono delta-lactone	0.00737926	1.49191e+07	0.591947	0.915841	-1.04897e+06	0.948092
	Glucosamine	0.525229	-105932	0.758664	0.581205	-201927	0.840063
	Glucose-6-phosphate	0.146916	653659	0.591947	0.448132	343732	0.81597
	Glutamate	0.134882	7.46258e+06	0.591947	0.811521	-1.89072e+06	0.907507
	Glutamine	0.925057	-26978.9	0.959586	0.246441	-656068	0.81597
	Glutathione	0.285152	206652	0.659018	0.997338	2431.71	0.997338
	Glycerophosphocholine	0.0672059	358749	0.591947	0.914191	57890.5	0.948092
	Glycine	0.196807	7.10962e+06	0.591947	0.816436	1.27079e+06	0.908121
	Glycolate	0.326085	506924	0.675101	0.268647	810913	0.81597
	GMP	0.433598	-231542	0.687496	0.752985	64923.6	0.903661
	Guanidoacetic acid	0.161966	-4.98714e+06	0.591947	0.407149	-6.60328e+06	0.81597
	Guanine	0.324639	1.74682e+06	0.675101	0.448998	1.37854e+06	0.81597
	Guanosine	0.417164	287063	0.687496	0.30013	498603	0.81597
	Histidine	0.186958	1.17179e+07	0.591947	0.578344	5.0797e+06	0.840063
	Histidinol	0.378088	925410	0.675101	0.732043	-547754	0.903661
	Homocysteic acid	0.128814	1.0264e+06	0.591947	0.64446	-46483	0.864824
	Homocysteine	0.329344	-6.00218e+06	0.675101	0.394226	-1.12169e+07	0.81597
	Homoserine	0.0847296	1.31493e+07	0.591947	0.442272	5.99676e+06	0.81597
	Hydroxyisocaproic acid	0.245428	2.97139e+06	0.622828	0.284174	-8.67691e+06	0.81597
	4-Hydroxyphenylacetic acid	0.72598	1.69522e+06	0.8589	0.1459	-1.76144e+07	0.81597
	Hydroxyphenylpyruvate	0.0139313	3.61319e+06	0.591947	0.468479	-2.19291e+06	0.81597
	Hydroxyproline	0.385868	-4.1149e+06	0.675101	0.309408	9.23935e+06	0.81597
	Hypoxanthine	0.314451	-3.10764e+06	0.675101	0.388693	-2.20171e+06	0.81597
	IDP	0.103595	-1.1323e+06	0.591947	0.613892	-479352	0.840063
	Imidazoleacetic acid	0.790844	-294557	0.893997	0.707917	699031	0.903661
	IMP	0.199847	113293	0.591947	0.312862	464703	0.81597
	Indican	0.376774	1.40151e+06	0.675101	0.241062	5.64799e+06	0.81597
	indole	0.189131	-4.74274e+06	0.591947	0.321877	-7.8974e+06	0.81597
	Indole-3-acetate	0.544826	441600	0.764283	0.032345	2.00211e+06	0.81597
	Indole-3-carboxylic acid	0.785652	425666	0.893997	0.104759	2.0793e+06	0.81597
	Indoleacrylic acid	0.91262	1.24216e+06	0.953894	0.4326	7.84315e+06	0.81597
	Inosine	0.130399	1.34019e+06	0.591947	0.195172	1.49135e+06	0.81597
	Isocitrate	0.310115	-554304	0.675101	0.474675	-124024	0.81597
	Kynurenic acid	0.447613	1.69109e+06	0.689301	0.921878	242567	0.948092
	Kynurenine	0.172324	5.95581e+06	0.591947	0.986412	82343.6	0.991177
	Lactate	0.713609	13980.3	0.8589	0.351855	-89380.7	0.81597
	L-Argininosuccinate	0.934326	82303.6	0.961226	0.73522	165417	0.903661
	isoleucine	0.572487	-2.5072e+06	0.79171	0.235944	-1.19774e+07	0.81597
	L-Kynurenine	0.0716355	1.27128e+07	0.591947	0.758321	2.40424e+06	0.903661
	Lysine	0.644294	-1.6002e+06	0.84285	0.422844	3.12038e+06	0.81597
	Malate	0.435156	57572.1	0.687496	0.712902	17608.4	0.903661
	Melatonin	0.361876	-4.01106e+06	0.675101	0.223469	-1.70855e+07	0.81597
	Methionine	0.848147	82955.8	0.938376	0.865777	95411.5	0.947797
	Methionine sulfoxide	0.0665504	5.62618e+06	0.591947	0.520048	1.28777e+06	0.832078
	Methylcysteine	0.457325	-4.64708e+06	0.689301	0.371048	-1.17505e+07	0.81597
	Methylmalonic acid	0.652544	1.98085e+06	0.843487	0.780326	-1.2328e+06	0.903661
	Methylnicotinamide	0.787162	333231	0.893997	0.34545	7.62227e+06	0.81597
	Myo-inositol	0.163433	2.58222e+06	0.591947	0.608186	1.70228e+06	0.840063
	N-Acetyl-glucosamine	0.763688	398804	0.884351	0.315396	-4.70277e+06	0.81597
	N-Acetyl-glutamate	0.23516	5.3716e+06	0.619884	0.382816	-1.42724e+07	0.81597
	N(2)-Acetylglutamine	0.134844	7.10685e+06	0.591947	0.389064	4.0124e+06	0.81597
	N-Acetyl-L-alanine	0.653147	-2.30101e+06	0.843487	0.306121	9.31381e+06	0.81597
	N-Acetyl-L-ornithine	0.276244	2.11592e+06	0.645604	0.350664	-7.57887e+06	0.81597
	N-Acetylputrescine	0.547491	594706	0.764283	0.794981	-480592	0.90376
	NAD+	0.898865	-51451.4	0.952087	0.117973	-1.78111e+06	0.81597
	N-Carbamoyl-L-aspartate	0.18016	7.73204e+06	0.591947	0.196356	1.10331e+07	0.81597
	NG,NG-Dimethyl-L-arginine	0.686671	-685564	0.843487	0.799663	-535980	0.90376
	Nicotinamide	0.740563	228600	0.865377	0.896859	165701	0.948092
	Nicotinamide ribotide	0.906314	-7183.88	0.952087	0.586054	68327.7	0.840063
	Nicotinate	0.400127	3.1386e+06	0.675101	0.513328	-2.71936e+06	0.832078
	O-Acetyl-L-serine	0.151006	9.23214e+06	0.591947	0.770633	-4.376e+06	0.903661
	Octoluse 8-phosphate	0.220686	93763.5	0.612037	0.793506	25916.5	0.90376
	D-Glycero-D-altro-octulose-1,8-bisphosphate	0.359128	-63869.5	0.675101	0.264097	-310666	0.81597
	Ornithine	0.153394	5.67787e+06	0.591947	0.45716	2.90524e+06	0.81597
	Orotate	0.853752	609443	0.939579	0.664152	4.1977e+06	0.879895
	P-Aminobenzoate	0.687215	-1.41824e+06	0.843487	0.197761	-8.48747e+06	0.81597
	Pantothenate	0.197448	-5.5932e+06	0.591947	0.34795	-2.85997e+06	0.81597
	Phenylalanine	0.453188	4.61085e+06	0.689301	0.517167	7.34129e+06	0.832078
	Phenyllactic acid	0.0753211	5.60391e+06	0.591947	0.76799	-1.19898e+06	0.903661
	Phenylpropiolic acid	0.451024	-272910	0.689301	0.886414	84042.3	0.948092
	Phenylpyruvate	0.213554	2.27603e+06	0.608483	0.950973	123964	0.964889
	Phosphoenolpyruvate	0.454239	875842	0.689301	0.355048	985045	0.81597
	Phosphorylcholine	0.488636	3.23153e+06	0.715749	0.525953	4.69567e+06	0.8351
	P-Hydroxybenzoate	0.429338	566197	0.687496	0.121704	-2.30376e+06	0.81597
	Prephenate	0.265607	60759.9	0.627799	0.0273849	-638150	0.81597
	Proline	0.496847	3.34425e+06	0.722687	0.281923	-9.6687e+06	0.81597
	Purine	0.116137	2.7371e+06	0.591947	0.568401	993080	0.840063
	Pyridoxamine	0.685049	115020	0.843487	0.599125	-185762	0.840063
	Pyridoxine	0.866661	-1.33402e+06	0.941102	0.197145	-2.2636e+07	0.81597
	Pyroglutamic acid	0.0692899	1.10527e+07	0.591947	0.925301	1.15324e+06	0.948092
	Pyruvate	0.598425	1.79661e+06	0.7979	0.38217	-6.43996e+06	0.81597
	Quinolinate	0.255849	-1.96129e+06	0.622828	0.245791	-5.66577e+06	0.81597
	Quinoline	0.0235862	2.98522e+06	0.591947	0.483755	1.08221e+06	0.824763
	Ribose-phosphate	0.0429169	136600	0.591947	0.117988	334725	0.81597
	S-Adenosyl-L-homoCysteine	0.974199	-1592.48	0.984498	0.232425	-146363	0.81597
	S-Adenosyl-L-methioninamine	0.687188	27849.4	0.843487	0.390707	-143625	0.81597
	S-Adenosyl-L-methionine	0.730729	29636.3	0.8589	0.895408	17695.9	0.948092
	Sarcosine	0.584946	1.23605e+06	0.797195	0.762973	1.2213e+06	0.903661
	Sedoheptulose 1,7-bisphosphate	0.231138	-28883.9	0.619884	0.462613	-66997.8	0.81597
	Serine	0.169001	2.35165e+06	0.591947	0.76655	-874613	0.903661
	Serotonin	0.315595	2.18349e+06	0.675101	0.734608	-2.38155e+06	0.903661
	Shikimate	0.994118	19571.4	0.994118	0.304955	-5.1849e+06	0.81597
	Shikimate-3-phosphate	0.246285	1.68728e+06	0.622828	0.343308	1.6923e+06	0.81597
	5'-S-Methyl-5'-thioadenosine	0.720925	-280835	0.8589	0.00115865	-1.00426e+06	0.240999
	sn-Glycerol-3-phosphate	0.226708	-6.60746e+06	0.619884	0.276021	-1.51702e+07	0.81597
	S-Ribosyl-L-homocysteine	0.0518711	416230	0.591947	0.969252	2129.19	0.978663
	Succinate	0.657119	1.95403e+06	0.843487	0.770518	-1.29863e+06	0.903661
	Sucrose	0.85911	373799	0.940499	0.921313	-537716	0.948092
	Taurine	0.19067	2.42618e+06	0.591947	0.853785	608708	0.939616
	Thiamine	0.811349	-353709	0.907315	0.031709	-7.13896e+06	0.81597
	Threonine	0.123366	1.20905e+07	0.591947	0.37206	6.96112e+06	0.81597
	Thymidine	0.590134	104069	0.797195	0.462035	-160474	0.81597
	Thymine	0.482716	1.1984e+06	0.712092	0.341706	-6.79247e+06	0.81597
	Trans,trans-Farnesyl diphosphate	0.15691	143742	0.591947	0.690625	-66312.7	0.897813
	Trehalose	0.156542	55932.9	0.591947	0.597145	-37339	0.840063
	Trehalose-6-Phosphate	0.0647219	290094	0.591947	0.390338	142517	0.81597
	Tryptophan	0.255509	-7.83201e+06	0.622828	0.88619	-1.25206e+06	0.948092
	Tyrosine	0.248499	5.20445e+06	0.622828	0.908851	676161	0.948092
	Uracil	0.435192	2.51748e+06	0.687496	0.496724	-4.24646e+06	0.832078
	Uric acid	0.377546	-4.42706e+06	0.675101	0.248358	-1.55772e+07	0.81597
	Uridine	0.441683	1.90087e+06	0.689301	0.344099	-1.20248e+06	0.81597
	Valine	0.321207	-3.03671e+06	0.675101	0.237625	-1.41234e+06	0.81597
	Xanthine	0.436295	3.83608e+06	0.687496	0.262512	4.60061e+06	0.81597
	Xanthosine	0.968979	-12209.2	0.984498	0.535252	-511115	0.835677
	Xanthosine-5-phosphate	0.661631	7883.85	0.843487	0.441775	37826.1	0.81597
	Xanthurenic acid	0.826375	56224.2	0.919176	0.609316	-150476	0.840063

### Sheet: C. DZ Twins
	Table S2. GEE model for metabolites and autistic traits. C. Outcomes from modelling in dizygotic twins subsetted from full cohort.
	Autistic Traits – Dizygotic Twins
	Metabolites	Model A			Model B
		p value	estimate	adj. p (FDR)	p value	estimate	adj. p (FDR)
	1,3-Diphosphateglycerate	0.127023	258760	0.389562	0.120139	277962	0.527599
	1-Methyladenosine	0.406863	5.5811e+06	0.512894	0.760817	2.74284e+06	0.824219
	1-Methyl-histidine	0.933019	765370	0.951313	0.232197	-1.68581e+07	0.527599
	2,3-Dihydroxybenzoic acid	0.266725	6.95942e+06	0.43683	0.420923	5.78032e+06	0.576477
	2,3-Diphosphoglyceric acid	0.206996	1.70509e+06	0.421171	0.230299	453598	0.527599
	2,3-Dihydroxybenzoate	0.04249	1.90204e+07	0.368556	0.121042	1.44483e+07	0.527599
	2-Aminooctanoic acid	0.170387	6.12961e+06	0.412099	0.579951	3.50471e+06	0.689313
	2-Hydroxy-2-methylbutanedioic acid	0.0887286	7.47856e+06	0.369111	0.404292	2.73074e+06	0.564381
	2-Isopropylmalic acid	0.296893	1.47592e+07	0.43683	0.318334	1.47328e+07	0.528966
	2-Keto-isovalerate	0.266692	2.37832e+06	0.43683	0.969539	37782.2	0.978952
	2-Oxo-4-methylthiobutanoate	0.0575935	6.81649e+06	0.368556	0.257313	2.59305e+06	0.527599
	2-Oxobutanoate	0.320627	4.83604e+06	0.441659	0.700053	-1.9817e+06	0.782855
	3-Cresol	0.10782	1.28883e+07	0.3845	0.11315	7.97508e+06	0.527599
	3-Hydroxy-L-kynurenine	0.685584	-2.73873e+06	0.762574	0.284296	-1.23247e+07	0.527599
	3-Methylphenylacetic acid	0.143437	5.10405e+06	0.389562	0.295797	4.08145e+06	0.527599
	3-Phosphoglycerate	0.0655604	2.24797e+06	0.368556	0.0739782	1.40809e+06	0.527599
	3-S-Methylthiopropionate	0.496885	1.60402e+06	0.600884	0.0581182	-3.48402e+06	0.527599
	4-Aminobutyrate	0.0156658	2.96942e+07	0.368556	0.0353053	3.01775e+07	0.527599
	4-Pyridoxate	0.274255	3.29097e+06	0.43683	0.558992	571215	0.683943
	4-Pyridoxic acid	0.898052	95994.5	0.933974	0.586527	-487054	0.689752
	5-Hydroxyindoleacetate	0.159515	1.72785e+06	0.402949	0.565666	180443	0.684263
	5-Hydroxy-L-tryptophan	0.774313	-475044	0.830191	0.54062	-1.57903e+06	0.665379
	5-Methoxytryptophan	0.157053	471572	0.402949	0.171064	118739	0.527599
	6-Phospho-D-gluconate	0.140105	157990	0.389562	0.5003	80335.3	0.631936
	7,8-Dihydrofolate	0.0638186	586278	0.368556	0.0915359	211304	0.527599
	Acadesine	0.174682	3.93007e+06	0.41401	0.37353	3.32419e+06	0.537424
	Acetoacetate	0.0350686	1.47268e+07	0.368556	0.0626011	1.17782e+07	0.527599
	Acetylcarnitine	0.204351	1.2595e+06	0.421171	0.365354	1.20322e+06	0.537424
	Acetyllysine	0.128582	2.35911e+07	0.389562	0.121108	2.77251e+07	0.527599
	Acetylphosphate	0.210997	8.83136e+06	0.421995	0.194622	9.28403e+06	0.527599
	Cis-aconitate	0.19689	1.88683e+07	0.421171	0.195879	1.33109e+07	0.527599
	Adenine	0.772384	-1.30505e+06	0.830191	0.21541	-1.0983e+07	0.527599
	Adenosine	0.323226	1.16911e+06	0.442309	0.452936	1.13997e+06	0.607811
	ADP-D-glucose	0.255863	1.871e+06	0.43683	0.373242	1.39073e+06	0.537424
	Alpha-ketoglutarate	0.21348	2.07115e+07	0.422893	0.179716	1.66262e+07	0.527599
	Alanine	0.144677	1.5692e+07	0.389562	0.317585	7.06286e+06	0.528966
	Allantoate	0.668982	3.76566e+06	0.756241	0.819177	-3.28384e+06	0.854251
	Allantoin	0.83924	-994366	0.877196	0.227221	-1.00391e+07	0.527599
	Aminoadipic acid	0.334076	716734	0.448308	0.735144	220930	0.813206
	AMP	0.0717769	2.90778e+06	0.369111	0.421272	637959	0.576477
	Anthranilate	0.252719	-1.09666e+07	0.43683	0.0982467	-2.79451e+07	0.527599
	Arginine	0.195773	3.13368e+07	0.421171	0.212159	3.1401e+07	0.527599
	Ascorbic acid	0.583233	4.5983e+06	0.691039	0.821396	-3.25399e+06	0.854251
	Asparagine	0.492276	4.11863e+06	0.600592	0.692577	3.07765e+06	0.782855
	Aspartate	0.0023984	1.39687e+07	0.322206	0.00173363	1.22966e+07	0.180298
	Atrolactic acid	0.82274	1.398e+06	0.869996	0.451085	-8.38861e+06	0.607811
	Betaine	0.593516	-386982	0.696802	0.798045	-192812	0.84939
	Carbamoyl phosphate	0.110914	489621	0.3845	0.733245	-91350.3	0.813206
	Carnitine	0.269892	-5.88441e+06	0.43683	0.174282	-1.32685e+07	0.527599
	Cellobiose	0.185911	1.17119e+06	0.421171	0.158285	1.50642e+06	0.527599
	Cholesteryl sulfate	0.288399	434472	0.43683	0.337266	466113	0.528966
	Cholic acid	0.656134	7.79328e+06	0.754011	0.782078	-6.88585e+06	0.842861
	Citraconic acid	0.721191	1.45149e+06	0.785405	0.64909	-2.87588e+06	0.745915
	Citrate	0.430804	-139928	0.531294	0.244486	-383745	0.527599
	Citrulline	0.431676	8.56839e+06	0.531294	0.468043	-6.40665e+06	0.613119
	CMP	0.0830876	108660	0.369111	0.929124	5580.07	0.952009
	Coenzyme A	0.238146	6.55348e+06	0.43683	0.274172	6.51612e+06	0.527599
	Creatine	0.357518	2.06048e+07	0.473654	0.282798	-2.15552e+07	0.527599
	Creatinine	0.384862	-2.58498e+07	0.497213	0.648893	-1.73487e+07	0.745915
	Cysteine	0.20856	3.55095e+06	0.421171	0.287793	4.1297e+06	0.527599
	Cystine	0.141744	212402	0.389562	0.519979	107495	0.643783
	Cytidine	0.0758029	313142	0.369111	0.987216	3125.77	0.991985
	Cytosine	0.258374	4.32448e+06	0.43683	0.302867	591800	0.527599
	dAMP	0.0475903	235218	0.368556	0.0571755	253783	0.527599
	dCMP	0.608432	146554	0.707005	0.48308	-345680	0.616445
	Deoxyadenosine	0.199029	1.73274e+06	0.421171	0.234118	2.18697e+06	0.527599
	Deoxycholic acid	0.208026	2.89373e+06	0.421171	0.692019	1.0145e+06	0.782855
	Deoxyinosine	0.184042	707123	0.421171	0.21334	901319	0.527599
	Deoxyribose 5-phosphate	0.162729	-1.94606e+07	0.402949	0.0899135	-4.26168e+07	0.527599
	Deoxyuridine	0.319257	1.35813e+06	0.441659	0.738923	23916.6	0.813206
	D-Erythrose-4-phosphate	0.148459	4.30635e+06	0.389562	0.847111	-796322	0.872273
	D-Glucarate	0.0201714	1.70227e+06	0.368556	0.13772	831133	0.527599
	D-Gluconate	0.0376826	153199	0.368556	0.275616	75511.7	0.527599
	D-Glucono-1,5-lactone-6-phosphate	0.167935	128642	0.410946	0.954454	1899.9	0.968421
	D-Glucosamine-6-phosphate	0.291599	6.31828e+06	0.43683	0.331505	8.05396e+06	0.528966
	D-Glucose 6-phosphate	0.281721	5.75612e+06	0.43683	0.325353	7.27862e+06	0.528966
	D-Glyceraldehyde 3-phosphate	0.389277	1794.16	0.499813	0.257668	2383.25	0.527599
	dGMP	0.288733	5.68179e+06	0.43683	0.339797	7.07296e+06	0.528966
	D-Histidine	0.928721	-78540.6	0.951313	0.468099	551280	0.613119
	Dihydroorotate	0.739	-1.65239e+06	0.800583	0.214412	-1.05647e+07	0.527599
	Dihydroxy-acetone-phosphate	0.0133798	439716	0.368556	0.0673265	140215	0.527599
	Diiodothyronine	0.00362444	1.05333e+06	0.322206	0.024309	781160	0.527599
	Dimethylglycine	0.78575	-3.26687e+06	0.838134	0.171377	-2.32476e+07	0.527599
	DL-Pipecolic acid	0.912459	-67124.1	0.944237	0.941568	57163	0.96003
	D-Methionine	0.0468393	988710	0.368556	0.468683	320581	0.613119
	D-Ribose	0.33104	-1.46896e+07	0.448308	0.246189	-3.3197e+07	0.527599
	D-Ribose 5-phosphate	0.0848819	4.63316e+06	0.369111	0.0555743	4.58471e+06	0.527599
	D-Sedoheptulose-1,7-bisphosphate	0.00464721	118348	0.322206	0.0280108	82398.6	0.527599
	dTDP	0.332657	273585	0.448308	0.407148	318971	0.564578
	dTMP	0.259143	3.07327e+06	0.43683	0.196428	2.01248e+06	0.527599
	Fructose-1,6-bisphosphate	0.0585722	3.4708e+06	0.368556	0.0376601	3.966e+06	0.527599
	Fumarate	0.299685	1.94736e+06	0.43683	0.345838	1.00187e+06	0.528966
	Glucono delta-lactone	0.0142005	2.23024e+07	0.368556	0.0184549	1.48225e+07	0.527599
	Glucosamine	0.23332	1.94733e+07	0.43683	0.207284	1.66113e+07	0.527599
	Glucose-6-phosphate	0.267309	255681	0.43683	0.369518	287052	0.537424
	Glutamate	0.361881	5.93586e+06	0.476401	0.574121	4.16285e+06	0.688284
	Glutamine	0.121687	2.31779e+07	0.389562	0.168984	2.12045e+07	0.527599
	Glutathione	0.0407248	749941	0.368556	0.000461568	575840	0.0960062
	Glycerophosphocholine	0.046255	1.26994e+06	0.368556	0.0942172	1.08689e+06	0.527599
	Glycine	0.106795	9.90832e+06	0.3845	0.575776	3.19809e+06	0.688284
	Glycolate	0.667671	176662	0.756241	0.00964939	495759	0.501425
	GMP	0.560136	60173.9	0.669588	0.0552574	57636.5	0.527599
	Guanidoacetic acid	0.0634794	-2.82878e+06	0.368556	0.103236	-3.18077e+06	0.527599
	Guanine	0.162393	5.25901e+06	0.402949	0.273671	5.61838e+06	0.527599
	Guanosine	0.421339	2.27279e+06	0.524782	0.328576	3.75251e+06	0.528966
	Histidine	0.301331	3.43518e+06	0.43683	0.256029	3.39711e+06	0.527599
	Histidinol	0.149546	2.75252e+07	0.389562	0.346259	1.0393e+07	0.528966
	Homocysteic acid	0.106598	3.41072e+06	0.3845	0.233846	3.51188e+06	0.527599
	Homocysteine	0.295117	-1.47195e+07	0.43683	0.226356	-3.21867e+07	0.527599
	Homoserine	0.145949	1.47381e+07	0.389562	0.0419746	1.57683e+07	0.527599
	Hydroxyisocaproic acid	0.721213	1.60807e+06	0.785405	0.758782	-2.35713e+06	0.824219
	4-Hydroxyphenylacetic acid	0.675449	7.11974e+06	0.759424	0.565833	-1.38797e+07	0.684263
	Hydroxyphenylpyruvate	0.0509703	7.13968e+06	0.368556	0.132557	5.06982e+06	0.527599
	Hydroxyproline	0.958058	580830	0.965002	0.476673	-1.48345e+07	0.61592
	Hypoxanthine	0.21695	1.05979e+07	0.425713	0.302684	1.0027e+07	0.527599
	IDP	0.250985	4.07614e+06	0.43683	0.226223	5.3366e+06	0.527599
	Imidazoleacetic acid	0.392063	-8.92222e+06	0.500301	0.280282	-2.09287e+07	0.527599
	IMP	0.0160539	167399	0.368556	0.0120535	102359	0.501425
	Indican	0.0997337	1.24454e+07	0.3845	0.0320049	1.28425e+07	0.527599
	indole	0.0543536	-2.87293e+06	0.368556	0.106232	-3.16978e+06	0.527599
	Indole-3-acetate	0.374752	553611	0.487177	0.303258	562793	0.527599
	Indole-3-carboxylic acid	0.0935778	3.56652e+06	0.381651	0.0682697	1.23212e+06	0.527599
	Indoleacrylic acid	0.291208	1.54513e+07	0.43683	0.390368	1.28342e+07	0.556141
	Inosine	0.265116	1.65815e+06	0.43683	0.305669	2.07899e+06	0.527599
	Isocitrate	0.82817	-74085.8	0.869996	0.233107	-435449	0.527599
	Kynurenic acid	0.265929	2.03571e+06	0.43683	0.801593	-549642	0.84939
	Kynurenine	0.0737737	1.24628e+07	0.369111	0.0948896	9.7779e+06	0.527599
	Lactate	0.118172	279198	0.389562	0.271458	198333	0.527599
	L-Argininosuccinate	0.708741	159756	0.77999	0.841049	-46069.1	0.870339
	isoleucine	0.277675	-1.17208e+07	0.43683	0.129076	-2.64843e+07	0.527599
	L-Kynurenine	0.0291132	1.81792e+07	0.368556	0.123199	1.39714e+07	0.527599
	Lysine	0.0431015	1.04198e+07	0.368556	0.129266	8.25355e+06	0.527599
	Malate	0.284368	339360	0.43683	0.261379	412420	0.527599
	Melatonin	0.41837	1.51754e+07	0.524223	0.791622	5.98844e+06	0.848749
	Methionine	0.108775	1.28272e+07	0.3845	0.204503	1.05967e+07	0.527599
	Methionine sulfoxide	0.27331	1.08823e+07	0.43683	0.351259	1.28704e+07	0.528966
	Methylcysteine	0.339097	-1.35871e+07	0.45213	0.236875	-3.15648e+07	0.527599
	Methylmalonic acid	0.198963	1.51367e+07	0.421171	0.265936	1.58154e+07	0.527599
	Methylnicotinamide	0.194967	1.90055e+07	0.421171	0.247129	1.85218e+07	0.527599
	Myo-inositol	0.0465561	9.75771e+06	0.368556	0.087429	1.01308e+07	0.527599
	N-Acetyl-glucosamine	0.0834004	868056	0.369111	0.0116354	639325	0.501425
	N-Acetyl-glutamate	0.0227342	5.59315e+06	0.368556	0.0351989	5.05039e+06	0.527599
	N(2)-Acetylglutamine	0.0567105	9.47547e+06	0.368556	0.0901718	8.25805e+06	0.527599
	N-Acetyl-L-alanine	0.921207	1.09385e+06	0.948569	0.479707	-1.47469e+07	0.61592
	N-Acetyl-L-ornithine	0.0320985	2.53242e+07	0.368556	0.0299745	2.51448e+07	0.527599
	N-Acetylputrescine	0.207506	813616	0.421171	0.633111	365853	0.735682
	NAD+	0.19864	583856	0.421171	0.755327	-146414	0.824219
	N-Carbamoyl-L-aspartate	0.665401	3.80815e+06	0.756241	0.820081	-3.27071e+06	0.854251
	NG,NG-Dimethyl-L-arginine	0.0274459	3.46145e+07	0.368556	0.0453527	2.99598e+07	0.527599
	Nicotinamide	0.0765949	1.13846e+06	0.369111	0.190783	827599	0.527599
	Nicotinamide ribotide	0.038831	164995	0.368556	0.132512	142574	0.527599
	Nicotinate	0.264551	1.13157e+07	0.43683	0.39991	1.08737e+07	0.562946
	O-Acetyl-L-serine	0.120788	1.86126e+07	0.389562	0.18233	1.73626e+07	0.527599
	Octoluse 8-phosphate	0.0525626	156619	0.368556	0.15103	119965	0.527599
	D-Glycero-D-altro-octulose-1,8-bisphosphate	0.24461	711665	0.43683	0.319682	738809	0.528966
	Ornithine	0.0601789	2.01805e+07	0.368556	0.154484	1.61068e+07	0.527599
	Orotate	0.175158	1.55175e+07	0.41401	0.155973	1.1911e+07	0.527599
	P-Aminobenzoate	0.309957	-1.02474e+07	0.43683	0.0859292	-2.98109e+07	0.527599
	Pantothenate	0.557843	-426198	0.669588	0.287889	-1.34208e+06	0.527599
	Phenylalanine	0.951968	431384	0.965002	0.804471	-3.40959e+06	0.84939
	Phenyllactic acid	0.493756	4.51451e+06	0.600592	0.586953	-6.08374e+06	0.689752
	Phenylpropiolic acid	0.0605846	5.0034e+06	0.368556	0.127369	4.11382e+06	0.527599
	Phenylpyruvate	0.114665	5.45328e+06	0.389562	0.0914461	5.70634e+06	0.527599
	Phosphoenolpyruvate	0.0959273	3.94209e+06	0.383709	0.210396	1.577e+06	0.527599
	Phosphorylcholine	0.960363	-359719	0.965002	0.479012	-8.52854e+06	0.61592
	P-Hydroxybenzoate	0.0868643	1.16925e+07	0.369111	0.44769	4.70174e+06	0.607811
	Prephenate	0.149832	795959	0.389562	0.348657	715502	0.528966
	Proline	0.826755	4.46718e+06	0.869996	0.697596	-9.79267e+06	0.782855
	Purine	0.141587	2.33422e+06	0.389562	0.233029	1.78445e+06	0.527599
	Pyridoxamine	0.700813	-755213	0.775368	0.458102	-2.72475e+06	0.610803
	Pyridoxine	0.147409	1.87076e+07	0.389562	0.252486	1.77467e+07	0.527599
	Pyroglutamic acid	0.0797365	8.4275e+06	0.369111	0.306921	3.63838e+06	0.527599
	Pyruvate	0.680844	2.38055e+06	0.761374	0.517505	-6.12625e+06	0.643783
	Quinolinate	0.110207	1.0676e+07	0.3845	0.194008	9.47131e+06	0.527599
	Quinoline	0.0524031	8.7818e+06	0.368556	0.117933	8.4323e+06	0.527599
	Ribose-phosphate	0.08517	211840	0.369111	0.181529	178626	0.527599
	S-Adenosyl-L-homoCysteine	0.295543	6.49348e+06	0.43683	0.335906	8.26977e+06	0.528966
	S-Adenosyl-L-methioninamine	0.265329	139072	0.43683	0.184689	203896	0.527599
	S-Adenosyl-L-methionine	0.244661	312643	0.43683	0.292027	289599	0.527599
	Sarcosine	0.133994	8.56972e+06	0.389562	0.291345	4.83419e+06	0.527599
	Sedoheptulose 1,7-bisphosphate	0.309953	667350	0.43683	0.353492	834368	0.528966
	Serine	0.127262	1.12364e+07	0.389562	0.206819	1.2124e+07	0.527599
	Serotonin	0.596302	2.87744e+06	0.696802	0.99984	-1403.09	0.99984
	Shikimate	0.137167	1.29868e+07	0.389562	0.348492	1.86192e+06	0.528966
	Shikimate-3-phosphate	0.0638235	1.43943e+06	0.368556	0.209031	1.17787e+06	0.527599
	5'-S-Methyl-5'-thioadenosine	0.040832	1.68454e+06	0.368556	0.350837	999023	0.528966
	sn-Glycerol-3-phosphate	0.396558	-4.98972e+06	0.502951	0.224985	-1.53418e+07	0.527599
	S-Ribosyl-L-homocysteine	0.105003	363411	0.3845	0.115293	398427	0.527599
	Succinate	0.284708	1.27848e+07	0.43683	0.400558	1.28537e+07	0.562946
	Sucrose	0.294382	2.16223e+06	0.43683	0.0728051	3.00862e+06	0.527599
	Taurine	0.131874	8.79215e+06	0.389562	0.1869	7.61668e+06	0.527599
	Thiamine	0.185379	8.83298e+06	0.421171	0.222129	8.35254e+06	0.527599
	Threonine	0.0522276	1.80173e+07	0.368556	0.023514	1.78159e+07	0.527599
	Thymidine	0.372882	149504	0.487177	0.37426	163657	0.537424
	Thymine	0.31551	1.65066e+06	0.440444	0.595964	1.01633e+06	0.696407
	Trans,trans-Farnesyl diphosphate	0.258341	2.23587e+06	0.43683	0.297968	2.82623e+06	0.527599
	Trehalose	0.270298	1.66366e+06	0.43683	0.261395	2.02977e+06	0.527599
	Trehalose-6-Phosphate	0.0883839	158592	0.369111	0.1868	169673	0.527599
	Tryptophan	0.98951	69782.2	0.98951	0.113886	-1.01851e+07	0.527599
	Tyrosine	0.0727449	3.17141e+07	0.369111	0.0904475	3.3333e+07	0.527599
	Uracil	0.252218	1.51843e+07	0.43683	0.68411	2.47348e+06	0.781841
	Uric acid	0.306211	-6.77668e+06	0.43683	0.1445	-1.5991e+07	0.527599
	Uridine	0.628362	-6.29781e+06	0.726107	0.374646	-2.08044e+07	0.537424
	Valine	0.310821	914821	0.43683	0.501295	807164	0.631936
	Xanthine	0.187009	3.46078e+06	0.421171	0.257866	3.80914e+06	0.527599
	Xanthosine	0.584725	189135	0.691039	0.505889	-451955	0.633885
	Xanthosine-5-phosphate	0.305291	344528	0.43683	0.341023	442932	0.528966
	Xanthurenic acid	0.290009	8.82581e+06	0.43683	0.342665	1.08266e+07	0.528966
