## Supplementary material for "Urine metabolomic profiles of autism and autistic traits – a twin study": Table S3

### Sheet: A. Autism Diagnosis, Model A
	Table S3. Over representation analysis of significant metabolites. A. Enriched pathways from autism diagnosis and GEE Model A.
	Pathway	Total	Expected	Hits	Raw p	Holm p	FDR
	Bile Acid Biosynthesis	65	0.32	2	0.035	1	1
	Taurine and Hypotaurine Metabolism	12	0.06	1	0.0573	1	1
	Beta Oxidation of Very Long Chain Fatty Acids	17	0.08	1	0.0804	1	1
	Carnitine Synthesis	22	0.11	1	0.103	1	1
	Oxidation of Branched Chain Fatty Acids	26	0.13	1	0.121	1	1
	Mitochondrial Beta-Oxidation of Short Chain Saturated Fatty Acids	27	0.13	1	0.125	1	1
	Phenylalanine and Tyrosine Metabolism	28	0.14	1	0.13	1	1
	Mitochondrial Beta-Oxidation of Long Chain Saturated Fatty Acids	28	0.14	1	0.13	1	1
	Fatty Acid Metabolism	43	0.21	1	0.193	1	1
	Pyrimidine Metabolism	59	0.29	1	0.257	1	1

### Sheet: B. Autism Diagnosis, Model B
	Table S3. Over representation analysis of significant metabolites. B. Enriched pathways from autism diagnosis and GEE Model B.
	Pathway	Total	Expected	Hits	Raw p	Holm p	FDR
	Arginine and Proline Metabolism	53	0.26	2	0.0238	1	1
	Phosphatidylinositol Phosphate Metabolism	17	0.08	1	0.0804	1	1
	Inositol Phosphate Metabolism	26	0.13	1	0.121	1	1
	Urea Cycle	29	0.14	1	0.134	1	1
	Inositol Metabolism	33	0.16	1	0.151	1	1
	Aspartate Metabolism	35	0.17	1	0.16	1	1
	Galactose Metabolism	38	0.19	1	0.173	1	1
	Glycine and Serine Metabolism	59	0.29	1	0.257	1	1
	Tryptophan Metabolism	60	0.29	1	0.261	1	1
	Purine Metabolism	74	0.36	1	0.313	1	1

### Sheet: C. Autistic Traits, Model A
	Table S3. Over representation analysis of significant metabolites. C. Enriched pathways from autistic traits and GEE Model A.
	Pathway	Total	Expected	Hits	Raw p	Holm p	FDR
	Glutathione Metabolism	21	0.37	2	0.0503	1	1
	Glutamate Metabolism	49	0.86	3	0.0506	1	1
	Glycerolipid Metabolism	25	0.44	2	0.069	1	1
	Glycolysis	25	0.44	2	0.069	1	1
	Phenylalanine and Tyrosine Metabolism	28	0.49	2	0.0842	1	1
	Pentose Phosphate Pathway	29	0.51	2	0.0896	1	1
	Urea Cycle	29	0.51	2	0.0896	1	1
	Ammonia Recycling	32	0.56	2	0.106	1	1
	Aspartate Metabolism	35	0.61	2	0.123	1	1
	Gluconeogenesis	35	0.61	2	0.123	1	1
	Tyrosine Metabolism	72	1.27	3	0.127	1	1
	De Novo Triacylglycerol Biosynthesis	9	0.16	1	0.148	1	1
	Malate-Aspartate Shuttle	10	0.18	1	0.163	1	1
	Pyruvaldehyde Degradation	10	0.18	1	0.163	1	1
	Methionine Metabolism	43	0.76	2	0.173	1	1
	Glycerol Phosphate Shuttle	11	0.19	1	0.178	1	1
	Cardiolipin Biosynthesis	11	0.19	1	0.178	1	1
	Taurine and Hypotaurine Metabolism	12	0.21	1	0.193	1	1
	Ketone Body Metabolism	13	0.23	1	0.207	1	1
	Arginine and Proline Metabolism	53	0.93	2	0.238	1	1
	Beta Oxidation of Very Long Chain Fatty Acids	17	0.3	1	0.262	1	1
	Warburg Effect	58	1.02	2	0.271	1	1
	Glycine and Serine Metabolism	59	1.04	2	0.278	1	1
	Pyrimidine Metabolism	59	1.04	2	0.278	1	1
	Butyrate Metabolism	19	0.33	1	0.288	1	1
	Mitochondrial Electron Transport Chain	19	0.33	1	0.288	1	1
	Threonine and 2-Oxobutanoate Degradation	20	0.35	1	0.301	1	1
	Oxidation of Branched Chain Fatty Acids	26	0.46	1	0.373	1	1
	Plasmalogen Synthesis	26	0.46	1	0.373	1	1
	Purine Metabolism	74	1.3	2	0.378	1	1
	Pterine Biosynthesis	29	0.51	1	0.406	1	1
	Phospholipid Biosynthesis	29	0.51	1	0.406	1	1
	Folate Metabolism	29	0.51	1	0.406	1	1
	Starch and SucroseMetabolism	31	0.55	1	0.428	1	1
	Fructose and Mannose Degradation	32	0.56	1	0.438	1	1
	Beta-Alanine Metabolism	34	0.6	1	0.458	1	1
	Fatty Acid Biosynthesis	35	0.61	1	0.468	1	1
	Retinol Metabolism	37	0.65	1	0.487	1	1
	Pyruvate Metabolism	48	0.84	1	0.582	1	1
	Valine, Leucine and Isoleucine Degradation	60	1.05	1	0.666	1	1
	Tryptophan Metabolism	60	1.05	1	0.666	1	1
	Bile Acid Biosynthesis	65	1.14	1	0.696	1	1
	Arachidonic Acid Metabolism	69	1.21	1	0.718	1	1

### Sheet: D. Autistic Traits, Model B
	Table S3. Over representation analysis of significant metabolites. D. Enriched pathways from autistic traits and GEE Model B.
	Pathway	Total	Expected	Hits	Raw p	Holm p	FDR
	Methionine Metabolism	43	0.17	2	0.0098	0.96	0.96
	Spermidine and Spermine Biosynthesis	18	0.07	1	0.0686	1	1
	Betaine Metabolism	21	0.08	1	0.0797	1	1
	Selenoamino Acid Metabolism	28	0.11	1	0.105	1	1
	Pentose Phosphate Pathway	29	0.11	1	0.109	1	1
	Warburg Effect	58	0.23	1	0.208	1	1
	Tryptophan Metabolism	60	0.23	1	0.215	1	1
	Purine Metabolism	74	0.29	1	0.26	1	1
